# Brain size links neurodevelopment to neurodegeneration in Parkinson’s disease

**DOI:** 10.64898/2025.12.09.25341901

**Authors:** Houman Azizi, Nooshin Abbasi, Lang Liu, Alexandre Pastor-Bernier, Christina Tremblay, Moohebat Pourmajidian, Konstantin Senkevich, Filip Morys, Andrew Vo, Roqaie Moqadam, Reza Rajimehr, Eric Yu, Peter Savadjiev, Ross D Markello, Golia Shafiei, Nina Khatibi, Neda Jahanshad, Paul M. Thompson, Jean-Baptiste Poline, Ziv Gan-Or, Bratislav Misic, Yashar Zeighami, Alain Dagher

**Affiliations:** The Neuro (Montreal Neurological Institute-Hospital), McGill University; Montreal, Quebec, H3A0G4, Canada; Douglas Mental Health University Institute, McGill University; Montreal, Quebec, H3A0G4, Canada; Department of Radiology, Brigham and Women’s Hospital, Harvard Medical School; Boston, MA, 02115, USA; Centre for Advanced Research in Sleep Medicine, Hôpital du Sacré-Cœur de Montréal; Montréal, Québec, H4J1C5, Canada; Faculty of Medicine, Department of Medicine, University of Montreal; Montreal, Quebec, H3T 1J4, Canada; School of Cognitive Sciences, Institute for Research in Fundamental Sciences (IPM); Tehran, 19395/5746, Iran; Department of Human Genetics, McGill University; Montreal, Quebec, H3A0G4, Canada; School of Computer Science, McGill University; Montreal, Quebec, H3A0G4, Canada; Department of Radiology, University of Vermont; Burlington, VT, 05405, USA; Penn Lifespan Informatics and Neuroimaging Center (PennLINC), Department of Psychiatry, Perelman School of Medicine, University of Pennsylvania; Philadelphia, PA, 19104, USA; Lifespan Brain Institute (LiBI), Children’s Hospital of Philadelphia and Penn Medicine; Philadelphia, PA, 19104, USA; Department of Biomedical Engineering, North Tehran Azad University; Tehran, 19395/1495, Iran; Imaging Genetics Center, Mark and Mary Stevens Neuroimaging and Informatics Institute, Keck School of Medicine, University of Southern California; Marina del Rey, CA, 90292, USA; Department of Neurology and Neurosurgery, McGill University; Montreal, Quebec, H3A0G4, Canada

## Abstract

Genetic studies have advanced our understanding of Parkinson’s disease (PD) pathogenesis, establishing a role for autophagy and lysosomal and mitochondrial dysfunction. However, how genetic risk translates into neuronal vulnerability remains mostly unknown. Using recent genome-wide association studies and neuroimaging data from 25,000 participants (age 44 to 85) in UK Biobank, we show that higher polygenic risk score (PRS) of PD correlates with greater cortical surface area, white matter fractional anisotropy and subcortical volumes. Mendelian randomization supports a causal relation from increased brain size to PD, and cortical regions showing the greatest polygenic expansion in surface area show the greatest atrophy in PD. Consistent with a genetically mediated increase in cortical surface area, we also find that PD polygenic risk score correlates with greater educational attainment, socioeconomic status, and other cognitive traits. Lifespan gene expression and pathway-specific analyses identify mitochondrial, autophagy, lysosomal, and neurodevelopmental pathways as separate mechanisms of genetic vulnerability. We show that a portion of PD susceptibility originates from neurodevelopmental processes that regulate neuronal proliferation. In further support of a neurodevelopmental mechanism of genetic risk, we also observed an association between PD PRS and increased cortical and subcortical size in 9-11 year olds from the ABCD cohort. Genetically-determined increases in brain size confer vulnerability to PD in later life, supporting the existence of shared neurobiological pathways between brain development and neurodegeneration.
