## Supplemental Table 1 for "Brain size links neurodevelopment to neurodegeneration in Parkinson’s disease"

### Sheet: S1 - Exclusions
Exclusion Criteria	Remaining participants			Excluded participants
	N	Age (SD)	% Female	N	Age (SD)	% Female
Baseline imaging visit (no exclusions)	65461	64.94 (7.75)	51.69	0	-	-
Neurological and psychiatric disorders	62599	64.88 (7.74)	51.99	2862	66.25 (7.86)	45.11
BMI over 35	57676	64.94 (7.74)	51.5	4923	64.13 (7.73)	57.69
Family history of PD	56696	64.92 (7.74)	51.45	980	66.29 (7.69)	54.8
Genetic and self-reported sex mismatch	55218	64.92 (7.74)	51.3	1478	64.95 (7.66)	56.97
Non-European ethnicity	47826	65.08 (7.7)	51.09	7392	63.85 (7.91)	52.68
Related subjects (keeping only one)	47700	65.09 (7.7)	51.07	126	64.71 (7.82)	57.14
