## Supplemental Table 2 for "Brain size links neurodevelopment to neurodegeneration in Parkinson’s disease"

### Sheet: S2 - Pathway_SNP_Number_Summary
GWAS Subset	N SNPs	% of all SNPs
Total PD GWAS	11704411	100
Non-Mito-ALP SNPs	11016837	94.13
Mito-ALP SNPs	687574	5.87
Mitochondrial SNPs	481283	4.11
Autophagy SNPs	185505	1.58
Lysosomal SNPs	137483	1.17
