## Supplemental Table 3 for "Brain size links neurodevelopment to neurodegeneration in Parkinson’s disease"

### Sheet: S3 - behavioral (full UKB)
Behavioral measure	N total	p value	FDR corrected p value	t value	r2	Adjusted r2	Effect size	SE
Education level	110782	9.25331e-17	6.93999e-16	8.31531	0.0518253	0.0505741	0.0250185	0.00300873
Household income	100750	5.31569e-17	6.93999e-16	8.38097	0.155326	0.1541	0.0246177	0.00293733
Fluid intelligence	39961	0.00441406	0.00827635	2.84711	0.0236514	0.0203418	0.0140869	0.00494779
Coffee intake	111282	0.272616	0.314556	1.09706	0.0122787	0.0109722	0.00336518	0.00306744
BMI	111137	7.11466e-11	3.55733e-10	-6.51886	0.0258952	0.024605	-0.0195841	0.00300422
Hand Grip Strength	110853	0.000251333	0.00053857	3.66102	0.607391	0.60687	0.00705126	0.00192604
Multiple deprivation index	96488	8.01402e-06	3.00526e-05	-4.46505	0.12261	0.121289	-0.0134477	0.00301177
Smoking (pack years)	29890	2.38301e-05	7.14904e-05	-4.22627	0.16778	0.163667	-0.0232154	0.00549312
Alcohol usage	102227	0.0999381	0.136279	1.64517	0.0712025	0.069865	0.00511816	0.00311102
Addiction score	111328	0.4703	0.503893	0.721993	0.011458	0.0101509	0.00215311	0.00298217
Constipation	111328	0.117082	0.146352	1.56715	0.00357456	0.0022571	0.004793	0.00305841
Orthostatic Hypotension	111328	0.0731722	0.109758	1.79177	0.00380915	0.00249201	0.00562584	0.00313982
Urinary Incontinence	111328	0.689131	0.689131	0.400036	0.00934417	0.00803435	0.00122096	0.00305213
Apathy (Last 2 Weeks)	109317	0.000199286	0.000498216	-3.72005	0.0143944	0.0130673	-0.0110878	0.00298055
Depressed Mood (Last 2 Weeks)	108286	0.0141295	0.0235492	-2.45399	0.020445	0.0191134	-0.00742279	0.00302478

### Sheet: S3 - behavioral(imaging sample)
Behavioral measure	N total	p value	FDR corrected p value	t value	r2	Adjusted r2	Effect size	SE
Education level	29730	0.000189221	0.00260782	3.73346	0.0394572	0.0352058	0.0213248	0.0057118
Household income	27246	0.000347709	0.00260782	3.57734	0.138437	0.134275	0.0202787	0.00566864
Fluid intelligence	28075	0.0203786	0.0764196	2.31944	0.0339064	0.0293772	0.0136463	0.00588344
Coffee intake	29781	0.584939	0.626721	0.54619	0.0153141	0.0109634	0.00315529	0.00577691
BMI	29933	0.108359	0.284806	-1.60566	0.0390029	0.0347785	-0.00913922	0.00569186
Hand Grip Strength	29766	0.212805	0.399009	1.24592	0.591902	0.590098	0.00463621	0.00372112
Multiple deprivation index	27132	0.113923	0.284806	-1.58086	0.0284931	0.0237795	-0.00950623	0.00601334
Smoking (pack years)	6852	0.360114	0.491064	-0.915211	0.147663	0.131048	-0.010498	0.0114706
Alcohol usage	28081	0.18964	0.399009	1.31168	0.061407	0.0570077	0.00763111	0.00581783
Addiction score	29933	0.334137	0.491064	0.965831	0.0128577	0.00851843	0.00557166	0.00576877
Constipation	29933	0.522967	0.603424	-0.638785	0.00545467	0.00108282	-0.0036988	0.00579036
Orthostatic Hypotension	29933	0.264064	0.440106	1.11686	0.00483973	0.000465182	0.00646902	0.00579215
Urinary Incontinence	29933	0.427975	0.534968	-0.792673	0.0135575	0.00922125	-0.00457113	0.00576673
Apathy (Last 2 Weeks)	29404	0.00962961	0.0481481	-2.58902	0.0154327	0.0110265	-0.0150482	0.0058123
Depressed Mood (Last 2 Weeks)	29188	0.646024	0.646024	-0.459297	0.0209244	0.0165102	-0.00267307	0.00581991
