## Supplemental Table 4 for "Brain size links neurodevelopment to neurodegeneration in Parkinson’s disease"

### Sheet: S4 - PD genes pathway annotated
Chromosome	BP position start	BP position end	Ensembl gene id	Gene name	Locus number	Prediction probability	Rank	Mitochondrial pathway	Autophagy pathway	Lysosomal pathway
1	52726447	52827336	ENSG00000162378	ZYG11B	1	0.923859	1	No	No	No
1	52684449	52698355	ENSG00000162377	COA7	1	0.54144	2	Yes	No	No
1	52927276	53051698	ENSG00000116171	SCP2	1	0.45497	3	Yes	No	No
1	111770662	111989668	ENSG00000171385	KCND3	2	0.514101	1	No	No	No
1	112619173	112671616	ENSG00000116489	CAPZA1	2	0.295704	2	No	No	No
1	111542218	111716691	ENSG00000116473	RAP1A	2	0.213351	3	No	No	No
1	155234447	155245178	ENSG00000177628	GBA1	3	0.412712	1	No	Yes	Yes
1	155335268	155563162	ENSG00000116539	ASH1L	3	0.26277	2	No	No	No
1	155304786	155320666	ENSG00000160752	FDPS	3	0.258173	3	Yes	No	No
1	161314381	161363206	ENSG00000143252	SDHC	4	0.429162	1	Yes	No	No
1	161304735	161309968	ENSG00000158887	MPZ	4	0.380976	2	Yes	No	No
1	161046946	161069970	ENSG00000186517	ARHGAP30	4	0.332116	3	No	No	No
1	161314381	161363206	ENSG00000143252	SDHC	5	0.407109	1	Yes	No	No
1	161304735	161309968	ENSG00000158887	MPZ	5	0.380236	2	Yes	No	No
1	161046946	161069970	ENSG00000186517	ARHGAP30	5	0.332116	3	No	No	No
1	171700160	171743206	ENSG00000117533	VAMP4	6	0.569893	1	No	No	Yes
1	171817887	172418466	ENSG00000197959	DNM3	6	0.4893	2	No	No	No
1	171781660	171814023	ENSG00000010165	METTL13	6	0.309141	3	No	No	No
1	205712822	205750270	ENSG00000069275	NUCKS1	7	0.528872	1	No	No	No
1	205767986	205775482	ENSG00000117280	RAB29	7	0.494295	2	No	No	No
1	205828025	205850132	ENSG00000162877	PM20D1	7	0.475674	3	No	No	No
1	226631688	226739323	ENSG00000143772	ITPKB	8	0.532469	1	No	No	No
1	226989865	227318492	ENSG00000143776	CDC42BPA	8	0.220281	2	No	No	No
1	225777699	225790670	ENSG00000143742	SRP9	8	0.16214	3	No	No	No
1	232397622	232631404	ENSG00000116991	SIPA1L2	9	0.637722	1	No	No	No
1	231626790	232041272	ENSG00000162946	DISC1	9	0.154894	2	Yes	No	No
1	232950564	232983882	ENSG00000135778	NTPCR	9	0.148444	3	No	No	No
1	243488233	243851079	ENSG00000117020	AKT3	10	0.666126	1	No	No	No
1	243255349	243500095	ENSG00000054282	SDCCAG8	10	0.288464	2	No	No	No
1	243124428	243255793	ENSG00000143702	CEP170	10	0.200713	3	No	No	No
2	17877847	18361616	ENSG00000170745	KCNS3	11	0.480346	1	No	No	No
2	17663583	17800242	ENSG00000163029	SMC6	11	0.237398	2	No	No	No
2	17539020	17657018	ENSG00000163032	VSNL1	11	0.201714	3	No	No	No
2	23385179	23708611	ENSG00000119771	KLHL29	12	0.613154	1	No	No	No
2	23748664	23927164	ENSG00000119778	ATAD2B	12	0.470987	2	No	No	No
2	23926788	24004909	ENSG00000173960	UBXN2A	12	0.359127	3	No	No	No
2	32357023	32619571	ENSG00000115760	BIRC6	13	0.515783	1	No	Yes	No
2	32277868	32316594	ENSG00000119820	YIPF4	13	0.318673	2	No	No	No
2	31522480	31580941	ENSG00000277893	SRD5A2	13	0.276277	3	No	No	No
2	32357023	32619571	ENSG00000115760	BIRC6	14	0.63522	1	No	Yes	No
2	32277868	32316594	ENSG00000119820	YIPF4	14	0.279646	2	No	No	No
2	32628032	32821051	ENSG00000018699	TTC27	14	0.244953	3	No	No	No
2	61476032	61538753	ENSG00000082898	XPO1	15	0.845338	1	No	No	No
2	61145068	61164828	ENSG00000237651	C2orf74	15	0.316275	2	No	No	No
2	61187463	61471087	ENSG00000115464	USP34	15	0.29663	3	No	No	No
2	69457997	69674349	ENSG00000115977	AAK1	16	0.829553	1	No	No	No
2	69319780	69387281	ENSG00000198380	GFPT1	16	0.667317	2	No	No	No
2	69396113	69437657	ENSG00000169599	NFU1	16	0.209617	3	Yes	No	No
2	95297327	95386081	ENSG00000115041	KCNIP3	17	0.55022	1	No	No	No
2	95122087	95165672	ENSG00000144026	ZNF514	17	0.509003	2	No	No	No
2	95274444	95302296	ENSG00000155066	PROM2	17	0.308537	3	No	No	No
2	101005934	101252866	ENSG00000204634	TBC1D8	18	0.523944	1	No	No	No
2	99545419	100192428	ENSG00000144218	AFF3	18	0.218901	2	No	No	No
2	101271219	101308724	ENSG00000163162	RNF149	18	0.187705	3	No	No	No
2	135531448	135725314	ENSG00000048991	R3HDM1	19	0.453049	1	No	No	No
2	134918235	134959342	ENSG00000082258	CCNT2	19	0.364383	2	No	No	No
2	135136916	135531228	ENSG00000121988	ZRANB3	19	0.318249	3	No	No	No
2	147844378	147930826	ENSG00000121989	ACVR2A	20	0.574082	1	No	No	No
2	147930396	148021784	ENSG00000115947	ORC4	20	0.411499	2	No	No	No
2	148021011	148516971	ENSG00000204406	MBD5	20	0.27099	3	No	No	No
2	157736249	157876347	ENSG00000115170	ACVR1	21	0.448144	1	No	No	No
2	157876557	158136154	ENSG00000007001	UPP2	21	0.226779	2	No	No	No
2	158456900	158682879	ENSG00000144283	PKP4	21	0.212219	3	No	No	No
2	161136908	161236230	ENSG00000136560	TANK	22	0.471326	1	No	No	No
2	161308414	161411720	ENSG00000115233	PSMD14	22	0.308472	2	No	No	No
2	161424332	161985282	ENSG00000144290	SLC4A10	22	0.307295	3	No	No	No
2	167949900	168247739	ENSG00000198648	STK39	23	0.783412	1	No	No	No
2	168456249	168775134	ENSG00000172292	CERS6	23	0.22329	2	No	No	No
2	167293001	167874045	ENSG00000172318	B3GALT1	23	0.191389	3	No	No	No
3	6770001	7741533	ENSG00000196277	GRM7	24	0.623511	1	No	No	No
3	17157162	18444817	ENSG00000131374	TBC1D5	25	0.635092	1	No	Yes	No
3	16802651	17090604	ENSG00000154822	PLCL2	25	0.188714	2	No	No	No
3	18345377	18445621	ENSG00000182568	SATB1	25	0.147364	3	No	No	No
3	28574791	30010391	ENSG00000144642	RBMS3	26	0.639979	1	No	No	No
3	28348721	28538122	ENSG00000206559	ZCWPW2	26	0.158363	2	No	No	No
3	28241584	28325142	ENSG00000187118	CMC1	26	0.147316	3	Yes	No	No
3	39467172	39529479	ENSG00000168314	MOBP	27	0.703611	1	No	No	No
3	39406709	39426255	ENSG00000168028	RPSA	27	0.611903	2	No	No	No
3	39808914	40260321	ENSG00000170011	MYRIP	27	0.227886	3	No	No	No
3	58332686	58426746	ENSG00000168297	PXK	28	0.923853	1	No	No	No
3	58427630	58434012	ENSG00000168291	PDHB	28	0.705112	2	Yes	No	No
3	58491078	58502360	ENSG00000168301	KCTD6	28	0.525301	3	No	No	No
3	121769399	121835093	ENSG00000173226	IQCB1	29	0.699957	1	No	No	No
3	122421902	122514947	ENSG00000114030	KPNA1	29	0.488668	2	No	No	No
3	121835183	121886526	ENSG00000145088	EAF2	29	0.452535	3	No	No	No
3	151085286	151437072	ENSG00000144893	MED12L	30	0.701291	1	No	No	No
3	151336843	151384753	ENSG00000169313	P2RY12	30	0.560269	2	No	No	No
3	151873643	151884619	ENSG00000198829	SUCNR1	30	0.301341	3	No	No	No
3	151085286	151437072	ENSG00000144893	MED12L	31	0.701291	1	No	No	No
3	151336843	151384753	ENSG00000169313	P2RY12	31	0.560269	2	No	No	No
3	151873643	151884619	ENSG00000198829	SUCNR1	31	0.301341	3	No	No	No
3	155375580	155745085	ENSG00000114805	PLCH1	32	0.608408	1	No	No	No
3	155821024	155854456	ENSG00000169359	SLC33A1	32	0.41416	2	Yes	No	No
3	156037701	156538756	ENSG00000169282	KCNAB1	32	0.198414	3	No	No	No
3	161104681	161253532	ENSG00000169251	NMD3	33	0.683624	1	No	No	No
3	160755602	161078902	ENSG00000163590	PPM1L	33	0.618189	2	No	No	No
3	161344798	161372880	ENSG00000196542	SPTSSB	33	0.443542	3	No	No	No
3	179148114	179240093	ENSG00000121879	PIK3CA	34	0.60996	1	Yes	No	No
3	179236691	179267002	ENSG00000171121	KCNMB3	34	0.220693	2	No	No	No
3	179794958	180037053	ENSG00000114757	PEX5L	34	0.214709	3	No	No	No
3	183015218	183116075	ENSG00000078070	MCCC1	35	0.814384	1	Yes	No	No
3	182938074	182985953	ENSG00000043093	DCUN1D1	35	0.347933	2	No	No	No
3	182793472	182923011	ENSG00000058063	ATP11B	35	0.28251	3	No	No	No
4	932168	958741	ENSG00000127419	TMEM175	36	0.548799	1	No	No	Yes
4	849275	932411	ENSG00000178950	GAK	36	0.350381	2	No	No	No
4	958884	986895	ENSG00000145214	DGKQ	36	0.266557	3	No	No	No
4	2843576	2930082	ENSG00000087274	ADD1	37	0.553897	1	No	No	No
4	2930559	2935462	ENSG00000109736	MFSD10	37	0.438943	2	No	No	No
4	2963571	3040760	ENSG00000125388	GRK4	37	0.411002	3	No	No	No
4	15703000	15775614	ENSG00000109743	BST1	38	0.574951	1	No	No	No
4	15778275	15853232	ENSG00000004468	CD38	38	0.425252	2	No	No	No
4	15681506	15690447	ENSG00000237765	FAM200B	38	0.317231	3	No	No	No
4	17841187	18021993	ENSG00000178177	LCORL	39	0.675601	1	No	No	No
4	17460261	17512206	ENSG00000151552	QDPR	39	0.193131	2	Yes	No	No
4	17793446	17810758	ENSG00000163257	DCAF16	39	0.174632	3	No	No	No
4	76158737	76234536	ENSG00000138760	SCARB2	40	0.811452	1	No	No	Yes
4	76251721	76311129	ENSG00000272414	FAM47E-STBD1	40	0.681391	2	No	No	No
4	76214040	76284294	ENSG00000189157	FAM47E	40	0.618012	3	No	No	No
4	89700345	89838315	ENSG00000145335	SNCA	41	0.865155	1	Yes	No	Yes
4	89879532	89954629	ENSG00000138722	MMRN1	41	0.393278	2	No	No	No
4	90127394	91605295	ENSG00000184305	CCSER1	41	0.217865	3	No	No	No
4	113418054	113761927	ENSG00000145349	CAMK2D	42	0.585217	1	No	No	No
4	112818032	113384231	ENSG00000145362	ANK2	42	0.304129	2	No	No	Yes
4	112636990	112657858	ENSG00000174720	LARP7	42	0.100828	3	No	No	No
4	169612438	169723673	ENSG00000109572	CLCN3	43	0.820492	1	Yes	No	Yes
4	169986597	170033031	ENSG00000198948	MFAP3L	43	0.797155	2	No	No	No
4	169369704	169612644	ENSG00000137601	NEK1	43	0.526107	3	No	No	No
5	1392794	1445514	ENSG00000142319	SLC6A3	44	0.655307	1	No	No	No
5	1456480	1524282	ENSG00000153395	LPCAT1	44	0.302144	2	No	No	No
5	1317744	1345099	ENSG00000049656	CLPTM1L	44	0.20682	3	No	No	No
5	60751791	60844274	ENSG00000164181	ELOVL7	45	0.458556	1	No	No	No
5	60866454	60945073	ENSG00000049167	ERCC8	45	0.334578	2	No	No	No
5	60945177	61154531	ENSG00000164182	NDUFAF2	45	0.277706	3	Yes	No	No
5	76083383	76353939	ENSG00000122012	SV2C	46	0.65047	1	No	No	No
5	77210449	77428256	ENSG00000113231	PDE8B	46	0.198292	2	No	No	No
5	75336329	75364241	ENSG00000113161	HMGCR	46	0.154855	3	No	No	No
5	80487969	80542563	ENSG00000152380	FAM151B	47	0.471305	1	No	No	No
5	80407149	80483379	ENSG00000039319	ZFYVE16	47	0.394796	2	No	No	No
5	80654650	80877147	ENSG00000113318	MSH3	47	0.343306	3	Yes	No	No
5	124636913	124748807	ENSG00000168916	ZNF608	48	0.376716	1	No	No	No
5	138438988	138446969	ENSG00000132563	REEP2	49	0.821979	1	No	No	No
5	138352681	138437028	ENSG00000120733	KDM3B	49	0.339987	2	No	No	No
5	138115169	138139443	ENSG00000112981	NME5	49	0.264662	3	No	No	No
6	13621498	13712087	ENSG00000010017	RANBP9	50	0.623476	1	No	No	No
6	13615335	13633912	ENSG00000225921	NOL7	50	0.223691	2	No	No	No
6	13574210	13615158	ENSG00000124523	SIRT5	50	0.217843	3	Yes	No	No
6	20401847	20493714	ENSG00000112242	E2F3	51	0.299005	1	No	No	No
6	20099684	20212469	ENSG00000172197	MBOAT1	51	0.291737	2	No	No	No
6	20534447	21232855	ENSG00000145996	CDKAL1	51	0.275518	3	Yes	No	No
6	26457904	26476621	ENSG00000112763	BTN2A1	52	0.496319	1	No	No	No
6	27285903	27312273	ENSG00000158553	POM121L2	52	0.48491	2	No	No	No
6	26365159	26382797	ENSG00000186470	BTN3A2	52	0.474438	3	No	No	No
6	28324693	28356271	ENSG00000235109	ZSCAN31	53	0.544098	1	No	No	No
6	28349911	28369172	ENSG00000189298	ZKSCAN3	53	0.414581	2	No	Yes	No
6	28107689	28130082	ENSG00000196812	ZSCAN16	53	0.394904	3	No	No	No
6	32577902	32589848	ENSG00000196126	HLA-DRB1	54	0.639228	1	No	No	Yes
6	32628179	32647062	ENSG00000196735	HLA-DQA1	54	0.35746	2	Yes	No	Yes
6	32756094	32763543	ENSG00000232629	HLA-DQB2	54	0.322306	3	No	No	Yes
6	69672757	69867236	ENSG00000168216	LMBRD1	55	0.927292	1	Yes	No	Yes
6	69866556	70212468	ENSG00000082293	COL19A1	55	0.288279	2	No	No	No
6	70667776	70862015	ENSG00000112305	SMAP1	55	0.21046	3	No	No	No
6	71886550	72403150	ENSG00000079841	RIMS1	56	0.510218	1	No	No	No
6	70667776	70862015	ENSG00000112305	SMAP1	56	0.230457	2	No	No	No
6	71288811	71309059	ENSG00000119900	OGFRL1	56	0.178176	3	No	No	No
6	111660332	111873475	ENSG00000010810	FYN	57	0.831494	1	No	No	No
6	111299028	111483715	ENSG00000009413	REV3L	57	0.208546	2	No	No	No
6	112070663	112087529	ENSG00000074935	TUBE1	57	0.154217	3	No	No	No
6	132814557	132817577	ENSG00000112306	RPS12	58	0.48053	1	Yes	No	No
6	132769370	132813339	ENSG00000146409	SLC18B1	58	0.320346	2	No	No	No
6	132445867	132513999	ENSG00000079950	STX7	58	0.26184	3	No	No	Yes
7	23105757	23177914	ENSG00000122550	KLHL7	59	0.799601	1	No	No	No
7	23235967	23275108	ENSG00000136235	GPNMB	59	0.588913	2	No	No	No
7	23504780	23532041	ENSG00000164548	TRA2A	59	0.258708	3	No	No	No
7	95772459	96110322	ENSG00000158560	DYNC1I1	60	0.663026	1	No	No	No
7	94907202	95296415	ENSG00000158528	PPP1R9A	60	0.272701	2	No	No	No
7	95404861	95435389	ENSG00000105854	PON2	60	0.228501	3	No	No	No
7	100483605	100494802	ENSG00000166924	NYAP1	61	0.581277	1	No	No	No
7	100428322	100434126	ENSG00000146834	MEPCE	61	0.476711	2	No	No	No
7	100466519	100479232	ENSG00000166925	TSC22D4	61	0.438697	3	No	No	No
7	157539056	158587823	ENSG00000155093	PTPRN2	62	0.891498	1	No	No	No
7	158628224	158704825	ENSG00000146918	NCAPG2	62	0.536437	2	No	No	No
7	158730995	158830253	ENSG00000117868	ESYT2	62	0.490014	3	Yes	No	No
8	1755778	1801711	ENSG00000182372	CLN8	63	0.834306	1	Yes	No	No
8	1823332	1958642	ENSG00000104728	ARHGEF10	63	0.289553	2	No	No	No
8	737628	1708476	ENSG00000198010	DLGAP2	63	0.265089	3	No	No	No
8	8783354	8893630	ENSG00000147324	MFHAS1	64	0.432259	1	No	No	No
8	8317736	8387357	ENSG00000275342	PRAG1	64	0.306468	2	No	No	No
8	8701937	8704096	ENSG00000253958	CLDN23	64	0.239217	3	No	No	No
8	11842524	11869533	ENSG00000164733	CTSB	65	0.905913	1	Yes	Yes	Yes
8	11795570	11839500	ENSG00000079459	FDFT1	65	0.419736	2	No	No	No
8	11421463	11475908	ENSG00000154319	FAM167A	65	0.247906	3	No	No	No
8	17026877	17125880	ENSG00000155970	MICU3	66	0.391058	1	Yes	No	No
8	17296794	17413528	ENSG00000003987	MTMR7	66	0.292508	2	No	No	No
8	17155974	17224799	ENSG00000104219	ZDHHC2	66	0.275832	3	No	No	No
8	22620418	22669148	ENSG00000147439	BIN3	67	0.608921	1	No	No	No
8	22599594	22604150	ENSG00000241852	C8orf58	67	0.524963	2	No	No	No
8	22578058	22598025	ENSG00000120913	PDLIM2	67	0.410447	3	No	No	No
8	109573978	109691791	ENSG00000147642	SYBU	68	0.738497	1	Yes	No	No
8	109334324	109345954	ENSG00000120533	ENY2	68	0.143877	2	No	No	No
8	109539711	109570072	ENSG00000147654	EBAG9	68	0.132038	3	No	No	No
8	129839593	130017504	ENSG00000153310	CYRIB	69	0.39709	1	No	No	No
8	130052104	130443762	ENSG00000153317	ASAP1	69	0.212001	2	No	No	No
8	130780300	131041587	ENSG00000155897	ADCY8	69	0.169716	3	No	No	No
9	17579066	17797129	ENSG00000107295	SH3GL2	70	0.852584	1	No	No	No
9	17134982	17503923	ENSG00000044459	CNTLN	70	0.252643	2	No	No	No
9	16409503	16870902	ENSG00000173068	BNC2	70	0.218088	3	No	No	No
9	34179005	34252523	ENSG00000165006	UBAP1	71	0.674749	1	No	No	No
9	34329506	34343713	ENSG00000164978	NUDT2	71	0.524161	2	Yes	No	No
9	33921691	34049420	ENSG00000137073	UBAP2	71	0.379084	3	No	No	No
10	15513954	15719936	ENSG00000077943	ITGA8	72	0.73233	1	No	No	No
10	15211643	15371289	ENSG00000148468	FAM171A1	72	0.309731	2	No	No	No
10	15102584	15168719	ENSG00000152465	NMT2	72	0.212761	3	No	No	No
10	102869470	102901899	ENSG00000214435	AS3MT	73	0.614768	1	No	No	No
10	102918286	103090222	ENSG00000148842	CNNM2	73	0.58877	2	No	No	No
10	102402614	102421539	ENSG00000059915	PSD	73	0.404624	3	No	No	No
10	102869470	102901899	ENSG00000214435	AS3MT	74	0.613737	1	No	No	No
10	102918286	103090222	ENSG00000148842	CNNM2	74	0.58877	2	No	No	No
10	102402614	102421539	ENSG00000059915	PSD	74	0.403577	3	No	No	No
10	119650879	119677913	ENSG00000151929	BAG3	75	0.569553	1	No	Yes	No
10	119726035	119829151	ENSG00000198825	INPP5F	75	0.283911	2	No	No	No
10	118674167	118755249	ENSG00000151893	CACUL1	75	0.197709	3	No	No	No
11	83455012	85628335	ENSG00000150672	DLG2	76	0.647282	1	No	No	No
11	82822936	82970584	ENSG00000137509	PRCP	76	0.130831	2	No	No	Yes
11	82973133	83071923	ENSG00000137502	RAB30	76	0.124052	3	No	No	No
11	113687543	113706382	ENSG00000166682	TMPRSS5	77	0.716675	1	No	No	No
11	113733183	113773746	ENSG00000086827	ZW10	77	0.395008	2	No	No	No
11	112961275	113278436	ENSG00000149294	NCAM1	77	0.266177	3	No	No	No
11	133896438	133956968	ENSG00000080854	IGSF9B	78	0.533783	1	No	No	No
11	134068998	134152001	ENSG00000166086	JAM3	78	0.247429	2	No	No	No
11	132414977	133532501	ENSG00000183715	OPCML	78	0.201243	3	No	No	No
12	752536	911452	ENSG00000060237	WNK1	79	0.621945	1	No	No	No
12	910870	990053	ENSG00000002016	RAD52	79	0.368865	2	No	No	No
12	989998	1495933	ENSG00000082805	ERC1	79	0.311238	3	No	No	No
12	40196744	40369285	ENSG00000188906	LRRK2	80	0.861941	1	Yes	Yes	Yes
12	39755025	40106089	ENSG00000151229	SLC2A13	80	0.501811	2	No	No	No
12	40692431	41072415	ENSG00000018236	CNTN1	80	0.219837	3	Yes	No	No
12	45215987	45482280	ENSG00000177119	ANO6	81	0.493808	1	No	No	No
12	45919131	45992120	ENSG00000139218	SCAF11	81	0.290833	2	No	No	No
12	45728910	45908040	ENSG00000189079	ARID2	81	0.2586	3	No	No	No
12	49539028	49558337	ENSG00000135519	KCNH3	82	0.398543	1	No	No	No
12	49636499	49708165	ENSG00000161791	FMNL3	82	0.355854	2	No	No	No
12	49366240	49528438	ENSG00000123352	SPATS2	82	0.324082	3	No	No	No
12	71754863	71800286	ENSG00000080371	RAB21	83	0.598747	1	No	No	No
12	71839707	71927248	ENSG00000121749	TBC1D15	83	0.283779	2	No	No	No
12	71609599	71667725	ENSG00000133858	ZFC3H1	83	0.22786	3	No	No	No
12	100717244	101128648	ENSG00000151572	ANO4	84	0.638671	1	No	No	No
12	101696947	101744140	ENSG00000111666	CHPT1	84	0.188067	2	Yes	No	No
12	101745486	101830980	ENSG00000111670	GNPTAB	84	0.173443	3	No	No	No
12	107318421	107659642	ENSG00000151136	ABTB3	85	0.402414	1	No	No	No
12	107685766	107713462	ENSG00000136045	PWP1	85	0.250842	2	No	No	No
12	106774621	106889316	ENSG00000111785	RIC8B	85	0.198192	3	No	No	No
12	109553715	109573580	ENSG00000139428	MMAB	86	0.441416	1	Yes	No	No
12	109573255	109598125	ENSG00000110921	MVK	86	0.414668	2	No	No	No
12	109448655	109477359	ENSG00000110906	KCTD10	86	0.245252	3	No	No	No
12	122834453	122862961	ENSG00000130787	HIP1R	87	0.735133	1	No	No	No
12	122774526	122827528	ENSG00000130783	CCDC62	87	0.322585	2	No	No	No
12	122752824	122771064	ENSG00000139726	DENR	87	0.277687	3	No	No	No
13	49308629	49444342	ENSG00000102547	CAB39L	88	0.854489	1	No	No	No
13	48975912	49209779	ENSG00000102531	FNDC3A	88	0.24844	2	No	No	No
13	49697744	49793068	ENSG00000102753	KPNA3	88	0.20578	3	No	No	No
13	97221434	97394121	ENSG00000139793	MBNL2	89	0.614252	1	No	No	No
13	96090107	96839562	ENSG00000185352	HS6ST3	89	0.218384	2	No	No	No
13	98142165	98455176	ENSG00000152767	FARP1	89	0.18532	3	No	No	No
13	109752695	109786583	ENSG00000185950	IRS2	90	0.616807	1	Yes	No	No
13	110641411	110713603	ENSG00000134905	CARS2	90	0.168127	2	Yes	No	No
13	108596152	109208005	ENSG00000041515	MYO16	90	0.122329	3	No	No	No
14	37197891	37579125	ENSG00000151338	MIPOL1	91	0.624417	1	No	No	No
14	37595629	38041442	ENSG00000139865	TTC6	91	0.215371	2	No	No	No
14	36677921	37172606	ENSG00000183032	SLC25A21	91	0.12955	3	Yes	No	No
14	54842008	54903280	ENSG00000131979	GCH1	92	0.839541	1	No	No	No
14	54938949	55027450	ENSG00000198554	WDHD1	92	0.30596	2	No	No	No
14	54566117	54793315	ENSG00000020577	SAMD4A	92	0.291791	3	No	No	No
14	87837820	87993665	ENSG00000054983	GALC	93	0.823687	1	No	No	Yes
14	88005135	88014811	ENSG00000140030	GPR65	93	0.565968	2	No	No	No
14	88612240	88792994	ENSG00000165521	EML5	93	0.252752	3	No	No	No
14	100725705	100738224	ENSG00000185559	DLK1	94	0.467732	1	No	No	No
14	99971449	100144236	ENSG00000196405	EVL	94	0.250976	2	No	No	No
14	100238298	100282788	ENSG00000100811	YY1	94	0.19953	3	Yes	No	No
15	50702266	50765948	ENSG00000138600	SPPL2A	95	0.801072	1	Yes	No	Yes
15	50552473	50686797	ENSG00000092439	TRPM7	95	0.690497	2	No	No	No
15	50424372	50514421	ENSG00000138592	USP8	95	0.291835	3	No	No	No
15	61852389	62060473	ENSG00000129003	VPS13C	96	0.467674	1	No	No	Yes
15	60488284	61229302	ENSG00000069667	RORA	96	0.322478	2	No	No	No
15	62390512	62844631	ENSG00000171914	TLN2	96	0.277656	3	No	No	No
15	64460578	64686068	ENSG00000180357	ZNF609	97	0.640796	1	No	No	No
15	64387748	64455305	ENSG00000103671	TRIP4	97	0.300377	2	No	No	No
15	64094123	64146090	ENSG00000028528	SNX1	97	0.251631	3	No	No	Yes
15	88898683	88913468	ENSG00000140545	MFGE8	98	0.725577	1	No	No	No
15	88877294	88895597	ENSG00000140511	HAPLN3	98	0.586063	2	No	No	No
15	89087459	89202355	ENSG00000140526	ABHD2	98	0.376498	3	No	No	No
16	1612337	1677908	ENSG00000007545	CRAMP1	99	0.413399	1	No	No	No
16	1678256	1702859	ENSG00000206053	JPT2	99	0.366727	2	No	No	No
16	1795620	1827157	ENSG00000063854	HAGH	99	0.325408	3	Yes	No	No
16	19167971	19268332	ENSG00000103528	SYT17	100	0.656332	1	No	No	No
16	18804860	18926412	ENSG00000157106	SMG1	100	0.209701	2	No	No	No
16	19285731	19322145	ENSG00000261210	CLEC19A	100	0.189628	3	No	No	No
16	28904420	28936526	ENSG00000177548	RABEP2	101	0.536463	1	No	No	No
16	28842410	28846419	ENSG00000178952	TUFM	101	0.343272	2	Yes	No	No
16	28878405	28904466	ENSG00000196296	ATP2A1	101	0.338112	3	Yes	No	No
16	31032889	31042975	ENSG00000103496	STX4	102	0.591467	1	No	No	No
16	31114489	31131393	ENSG00000103510	KAT8	102	0.436855	2	No	No	No
16	30985143	30989154	ENSG00000099377	HSD3B7	102	0.359219	3	No	No	No
16	50742032	50801935	ENSG00000083799	CYLD	103	0.59313	1	No	No	No
16	49487524	49857919	ENSG00000102935	ZNF423	103	0.20549	2	No	No	No
16	50065964	50107272	ENSG00000155393	HEATR3	103	0.188131	3	No	No	No
16	52436417	52547802	ENSG00000103460	TOX3	104	0.492191	1	No	No	No
16	53054991	53329150	ENSG00000177200	CHD9	104	0.410489	2	No	No	No
16	53035690	53052897	ENSG00000277639	CHD9NB	104	0.223267	3	No	No	No
16	52436417	52547802	ENSG00000103460	TOX3	105	0.492191	1	No	No	No
16	53054991	53329150	ENSG00000177200	CHD9	105	0.410489	2	No	No	No
16	53701692	54158512	ENSG00000140718	FTO	105	0.256706	3	Yes	No	No
17	4897771	4934438	ENSG00000108556	CHRNE	106	0.694019	1	No	No	No
17	4948046	4957132	ENSG00000108515	ENO3	106	0.545116	2	No	No	No
17	4932277	4935023	ENSG00000185245	GP1BA	106	0.420618	3	No	No	No
17	7217125	7225269	ENSG00000072778	ACADVL	107	0.636838	1	Yes	No	No
17	7250823	7260165	ENSG00000170291	ELP5	107	0.553475	2	No	No	No
17	7281667	7289241	ENSG00000181856	SLC2A4	107	0.463329	3	No	No	No
17	16029065	16218185	ENSG00000141027	NCOR1	108	0.888111	1	No	No	No
17	16217191	16351797	ENSG00000108474	PIGL	108	0.646665	2	No	No	No
17	15999783	16045015	ENSG00000011295	TTC19	108	0.633521	3	Yes	No	No
17	17843507	17972469	ENSG00000175662	TOM1L2	109	0.774337	1	No	No	No
17	17810399	17837030	ENSG00000072310	SREBF1	109	0.500802	2	No	No	No
17	17681458	17811453	ENSG00000108557	RAI1	109	0.428414	3	Yes	No	No
17	31094927	31382116	ENSG00000196712	NF1	110	0.806894	1	Yes	No	No
17	31272013	31297539	ENSG00000126861	OMG	110	0.796446	2	No	No	No
17	31316410	31321749	ENSG00000126860	EVI2A	110	0.302083	3	No	No	No
17	42659223	42667007	ENSG00000037042	TUBG2	111	0.625897	1	No	No	No
17	42609637	42615241	ENSG00000131462	TUBG1	111	0.479106	2	No	No	No
17	42682531	42699993	ENSG00000108797	CNTNAP1	111	0.415193	3	No	No	No
17	44345108	44353106	ENSG00000030582	GRN	112	0.80309	1	No	No	Yes
17	44395281	44503595	ENSG00000186566	GPATCH8	112	0.554059	2	No	No	No
17	44353215	44363868	ENSG00000161682	FAM171A2	112	0.22046	3	No	No	No
17	46029916	46225389	ENSG00000120071	KANSL1	113	0.721877	1	No	No	No
17	45894358	46028334	ENSG00000186868	MAPT	113	0.682566	2	No	No	No
17	46590669	46757679	ENSG00000073969	NSF	113	0.569198	3	No	No	No
17	46590669	46757679	ENSG00000073969	NSF	114	0.654726	1	No	No	No
17	47522942	47624665	ENSG00000141279	NPEPPS	114	0.49999	2	No	No	No
17	46762506	46833154	ENSG00000108379	WNT3	114	0.441919	3	No	No	No
17	50055968	50090485	ENSG00000005884	ITGA3	115	0.559403	1	No	Yes	No
17	50164214	50175935	ENSG00000108823	SGCA	115	0.480995	2	No	No	No
17	50133737	50150703	ENSG00000108819	PPP1R9B	115	0.390814	3	No	No	No
17	61679139	61863561	ENSG00000136492	BRIP1	116	0.735368	1	No	No	No
17	61942605	62065278	ENSG00000108510	MED13	116	0.692451	2	No	No	No
17	61865367	61928016	ENSG00000108506	INTS2	116	0.34504	3	No	No	No
17	68205481	68257712	ENSG00000196704	AMZ2	117	0.519023	1	No	No	No
17	68259182	68422731	ENSG00000141337	ARSG	117	0.482894	2	No	No	Yes
17	68267026	68291267	ENSG00000108932	SLC16A6	117	0.408965	3	No	No	No
17	78378637	78425114	ENSG00000087157	PGS1	118	0.657574	1	Yes	No	No
17	77958624	78108822	ENSG00000078687	TNRC6C	118	0.204222	2	No	No	No
17	78852977	78925387	ENSG00000035862	TIMP2	118	0.182018	3	No	No	No
17	81976807	82017406	ENSG00000169696	ASPSCR1	119	0.601862	1	No	No	No
17	82023294	82031153	ENSG00000169683	LRRC45	119	0.590548	2	No	No	No
17	81939645	81947233	ENSG00000185105	MYADML2	119	0.40103	3	No	No	No
18	33851100	34224952	ENSG00000101746	NOL4	120	0.615484	1	No	No	No
18	34493291	34891844	ENSG00000134769	DTNA	120	0.21214	2	No	No	No
18	34976928	35143470	ENSG00000166974	MAPRE2	120	0.194129	3	No	No	No
18	42743218	43115719	ENSG00000152214	RIT2	121	0.617363	1	No	No	No
18	43267892	43277535	ENSG00000132872	SYT4	121	0.209072	2	No	No	No
19	2321520	2328612	ENSG00000130332	LSM 7.00	122	0.716404	1	No	No	No
19	2328613	2355095	ENSG00000005206	SPPL2B	122	0.510964	2	No	No	Yes
19	2360238	2426261	ENSG00000178297	TMPRSS9	122	0.349062	3	No	No	No
19	18442663	18522116	ENSG00000105656	ELL	123	0.646107	1	No	No	No
19	18434388	18438178	ENSG00000105655	ISYNA1	123	0.424837	2	No	No	No
19	18391137	18397622	ENSG00000175489	LRRC25	123	0.420153	3	No	No	No
19	32581188	32587453	ENSG00000105185	PDCD5	124	0.521837	1	No	No	No
19	32597000	32676597	ENSG00000105186	ANKRD27	124	0.375711	2	No	No	Yes
19	32830508	32869805	ENSG00000021488	SLC7A9	124	0.372958	3	No	No	No
19	49119418	49151027	ENSG00000177380	PPFIA3	125	0.573865	1	No	No	No
19	49114324	49118460	ENSG00000104863	LIN7B	125	0.563068	2	No	No	No
19	49085164	49108613	ENSG00000104852	SNRNP70	125	0.283378	3	No	No	No
20	3188734	3204700	ENSG00000198171	DDRGK1	126	0.675597	1	Yes	Yes	No
20	3162617	3174504	ENSG00000088899	LZTS3	126	0.436726	2	No	No	No
20	3208868	3223870	ENSG00000125877	ITPA	126	0.288819	3	No	No	No
20	6037376	6060313	ENSG00000125872	LRRN4	127	0.40384	1	No	No	No
20	5911394	5925361	ENSG00000089199	CHGB	127	0.255323	2	No	No	No
20	6006052	6040053	ENSG00000088766	CRLS1	127	0.243328	3	Yes	No	No
20	32702648	32743928	ENSG00000149600	COMMD7	128	0.581456	1	No	No	No
20	31819287	31834689	ENSG00000101306	MYLK2	128	0.545302	2	Yes	No	No
20	31844303	31845604	ENSG00000179772	FOXS1	128	0.409726	3	No	No	No
20	50510321	50585241	ENSG00000196396	PTPN1	129	0.738153	1	Yes	No	No
20	50888916	50931437	ENSG00000101126	ADNP	129	0.201546	2	No	No	No
20	49632945	49713908	ENSG00000158470	B4GALT5	129	0.191296	3	No	No	No
21	37365573	37526358	ENSG00000157540	DYRK1A	130	0.532918	1	No	No	No
21	37607373	38121345	ENSG00000157542	KCNJ6	130	0.306516	2	No	No	No
21	37073226	37203112	ENSG00000182670	TTC3	130	0.216493	3	No	No	No
21	40010999	40847158	ENSG00000171587	DSCAM	131	0.64238	1	No	No	No
21	41420020	41470071	ENSG00000157601	MX1	131	0.107201	2	No	No	No
21	39867438	39929397	ENSG00000183036	PCP4	131	0.0978231	3	No	No	No
21	42199689	42304389	ENSG00000160179	ABCG1	132	0.526617	1	No	No	No
21	42974328	43034475	ENSG00000160199	PKNOX1	132	0.196381	2	No	No	No
21	42879644	42913304	ENSG00000160194	NDUFV3	132	0.186293	3	Yes	No	No
21	45073839	45226560	ENSG00000197381	ADARB1	133	0.830614	1	No	No	No
21	44350072	44445246	ENSG00000142185	TRPM2	133	0.498415	2	No	No	Yes
21	44768580	44801826	ENSG00000184787	UBE2G2	133	0.199885	3	No	No	No
21	45073839	45226560	ENSG00000197381	ADARB1	134	0.830614	1	No	No	No
21	44350072	44445246	ENSG00000142185	TRPM2	134	0.499478	2	No	No	Yes
21	44768580	44801826	ENSG00000184787	UBE2G2	134	0.19919	3	No	No	No
3	48688003	48740353	ENSG00000068745	IP6K2	135	0.595657	1	No	No	No
3	48744591	48847874	ENSG00000114302	PRKAR2A	135	0.303553	2	No	No	No
3	48989889	49007153	ENSG00000178467	P4HTM	135	0.297953	3	No	No	No
3	121769399	121835093	ENSG00000173226	IQCB1	136	0.753806	1	No	No	No
3	122421902	122514947	ENSG00000114030	KPNA1	136	0.52106	2	No	No	No
3	121835183	121886526	ENSG00000145088	EAF2	136	0.515449	3	No	No	No
5	102753981	103031149	ENSG00000145730	PAM	137	0.754245	1	No	No	No
5	103120149	103212799	ENSG00000145725	PPIP5K2	137	0.322357	2	No	No	No
5	103086000	103120226	ENSG00000145723	GIN1	137	0.28505	3	No	No	No
5	134845680	134859735	ENSG00000181904	C5orf24	138	0.420348	1	No	No	No
5	134758771	134831121	ENSG00000145833	DDX46	138	0.420277	2	No	No	No
5	134874318	134901635	ENSG00000113621	TXNDC15	138	0.355581	3	No	No	No
6	28324693	28356271	ENSG00000235109	ZSCAN31	139	0.545831	1	No	No	No
6	27285903	27312273	ENSG00000158553	POM121L2	139	0.448543	2	No	No	No
6	28349911	28369172	ENSG00000189298	ZKSCAN3	139	0.415429	3	No	Yes	No
6	30136028	30151592	ENSG00000204614	TRIM40	140	0.413399	1	No	No	No
6	30184446	30213435	ENSG00000234127	TRIM26	140	0.23095	2	No	No	No
6	30151943	30161211	ENSG00000204613	TRIM10	140	0.221013	3	No	No	No
7	66628881	66649067	ENSG00000243335	KCTD7	141	0.472807	1	Yes	No	No
7	66205289	66420549	ENSG00000169902	TPST1	141	0.396212	2	No	No	No
7	66995173	67239521	ENSG00000198874	TYW1	141	0.26494	3	No	No	No
11	10511673	10541334	ENSG00000110315	RNF141	142	0.623723	1	No	No	No
11	10308162	10507877	ENSG00000133805	AMPD3	142	0.436386	2	No	No	No
11	9776776	10304877	ENSG00000133812	SBF2	142	0.217759	3	No	Yes	No
12	132489551	132585188	ENSG00000112787	FBRSL1	143	0.505088	1	No	No	No
12	132822187	132956304	ENSG00000072609	CHFR	143	0.268167	2	No	No	No
12	132768902	132829143	ENSG00000090615	GOLGA3	143	0.2572	3	No	No	No
14	74903951	74923302	ENSG00000198208	RPS6KL1	144	0.514331	1	No	No	No
14	74881891	74903966	ENSG00000119689	DLST	144	0.3316	2	Yes	No	No
14	74763316	74859435	ENSG00000119596	YLPM1	144	0.294697	3	No	No	No
18	51174550	51218333	ENSG00000176624	MEX3C	145	0.399128	1	No	No	No
18	50878819	50954257	ENSG00000082212	ME2	145	0.250721	2	Yes	No	No
18	51028528	51085045	ENSG00000141646	SMAD4	145	0.250215	3	Yes	No	No
19	2321520	2328612	ENSG00000130332	LSM 7.00	146	0.716404	1	No	No	No
19	2328613	2355095	ENSG00000005206	SPPL2B	146	0.510964	2	No	No	Yes
19	2360238	2426261	ENSG00000178297	TMPRSS9	146	0.349062	3	No	No	No
19	2321520	2328612	ENSG00000130332	LSM 7.00	147	0.716404	1	No	No	No
19	2328613	2355095	ENSG00000005206	SPPL2B	147	0.510964	2	No	No	Yes
19	2360238	2426261	ENSG00000178297	TMPRSS9	147	0.349062	3	No	No	No
