## Supplemental Table 5 for "Brain size links neurodevelopment to neurodegeneration in Parkinson’s disease"

### Sheet: S5 - Ns_regression_allMeasures
Measure	Age (SD)	N total (% women)	Number of statistically significant regions in the regression with PD PRS (N total regions)
Cortical surface area	63.53 (7.47)	25256 (53.51%)	62 (62)
Cortical thickness	63.51 (7.46)	25237 (53.39%)	21 (62)
Subcortical volume	63.54 (7.46)	25255 (53.47%)	14 (14)
White matter FA	63.49 (7.46)	23245 (53.73%)	35 (73)
White matter MD	63.52 (7.46)	23597 (53.50%)	0 (73)
Subcortical QSM	64.38 (7.69)	30225 (52.43%)	8 (16)
