## Supplemental Table 7 for "Brain size links neurodevelopment to neurodegeneration in Parkinson’s disease"

### Sheet: S7 - var explained by PD-PRS
Measure	N	R2 of complete model	R2 of reduced model (covariates only)	R2 difference	Partial R2 of PD-PRS	Percent variance explained by PD-PRS
Cortical surface area	25256	0.361263	0.356496	0.00476627	0.00740676	0.741
Cortical thickness	25237	0.138352	0.138041	0.000311454	0.000361332	0.036
Subcortical volume	25255	0.342164	0.336038	0.00612662	0.00922736	0.923
White matter FA	23258	0.154853	0.154565	0.000287743	0.000340349	0.034
White matter MD	23602	0.0495727	0.0495727	7.45416e-08	7.84296e-08	0
Subcortical QSM	30225	0.0607307	0.0606281	0.000102566	0.000109185	0.011
