## Supplemental Table 8 for "Brain size links neurodevelopment to neurodegeneration in Parkinson’s disease"

### Sheet: S8 - spin-test with ENIGMA PD 
PD-PRS regression map with	ENIGMA PD map	ENIGMA PD map stage	Correlation coefficient ρ (rho)	p value_spin
Cortical thickness	Cortical thickness	Group average	0.174083	0.231277
Cortical thickness	Cortical thickness	HY stage 1	0.239606	0.0939906
Cortical thickness	Cortical thickness	HY stage 2	0.18758	0.212479
Cortical thickness	Cortical thickness	HY stage 3	0.0893707	0.492751
Cortical thickness	Cortical thickness	HY stage 4	0.113747	0.419658
Cortical thickness	Surface area	Group average	0.382841	0.0159984
Cortical thickness	Surface area	HY stage 1	0.249679	0.0990901
Cortical thickness	Surface area	HY stage 2	0.351666	0.0342966
Cortical thickness	Surface area	HY stage 3	0.41039	0.00839916
Cortical thickness	Surface area	HY stage 4	0.265544	0.089791
Surface area	Cortical thickness	Group average	-0.362544	0.00959904
Surface area	Cortical thickness	HY stage 1	-0.459847	0.00129987
Surface area	Cortical thickness	HY stage 2	-0.329254	0.0209979
Surface area	Cortical thickness	HY stage 3	-0.313137	0.0290971
Surface area	Cortical thickness	HY stage 4	-0.271134	0.0549945
Surface area	Surface area	Group average	-0.2664	0.0768923
Surface area	Surface area	HY stage 1	-0.191458	0.178682
Surface area	Surface area	HY stage 2	-0.178867	0.235376
Surface area	Surface area	HY stage 3	-0.466697	0.00249975
Surface area	Surface area	HY stage 4	-0.265443	0.0692931
