## Supplemental Table 9 for "Brain size links neurodevelopment to neurodegeneration in Parkinson’s disease"

### Sheet: S9 - mendelian randomization
Measure	Exposure variable	Outcome variable	N SNPs	Power	r exposure	r2 exposure	F value	IVW pFDR	Weighted median pFDR	MR Egger pFDR	Simple mode pFDR	Weighted mode pFDR	r outcome	r2 outcome	MR Egger beta	MR Egger SE	Weighted median beta	Weighted median SE	Inverse variance weighted beta	Inverse variance weighted SE	Simple mode beta	Simple mode SE	Weighted mode beta	Weighted mode SE	Heterogeneity Q (MR Egger)	Heterogeneity Q df (MR Egger)	Heterogeneity Q pFDR (MR Egger)	Heterogeneity Q (IVW)	Heterogeneity Q df (IVW)	Heterogeneity Q pFDR (IVW)	Pleiotropy intercept	Pleiotropy SE	Pleiotropy pFDR
Cortical surface area	Entorhinal - R	Parkinson's disease	4	93.71	0.0315181	0.00398782	33.2504	0.0264276	0.154417	0.990976	0.97036	0.990369	0.00218541	7.36003e-06	0.113973	0.593824	-0.240191	0.0913828	-0.263932	0.0757013	-0.18795	0.122121	-0.194737	0.123336	0.884217	2	0.667398	1.2959	3	0.758187	-0.0191284	0.0298122	0.947684
Cortical thickness	Inferiortemporal - R	Parkinson's disease	6	98.99	0.031586	0.0060027	33.4326	0.048735	0.0340721	0.498311	0.5402	0.600455	1.72387e-05	1.15185e-05	0.501724	0.252874	0.253277	0.0829575	0.227584	0.0754698	0.303661	0.135392	0.305968	0.147723	5.6543	4	0.268964	7.46855	5	0.210184	-0.017604	0.0155389	0.761333
Cortical thickness	Isthmuscingulate - L	Parkinson's disease	3	96.79	0.0342925	0.00475302	39.6611	0.0222186	0.0346845	0.646078	0.574381	0.600455	0.000423428	7.00105e-06	0.439235	0.244209	0.285471	0.0982064	0.27676	0.0804858	0.294015	0.121173	0.306937	0.111558	0.0276539	1	0.867925	0.524234	2	0.790216	-0.0112156	0.0159158	0.870835
Global	Total cortical surface area	Parkinson's disease	31	100	0.0351692	0.0424588	49.2176	0.0002515	5.58e-05	0.0657001	0.0128857	0.0075685	-8.88909e-05	6.59978e-05	0.335361	0.175328	0.223834	0.055546	0.182806	0.0499372	0.375437	0.141962	0.312622	0.109163	79.4385	29	1.4e-06	81.6966	30	1.1e-06	-0.0075005	0.008261	0.371393
Global	Total subcortical volume	Parkinson's disease	16	100	0.0327592	0.0173725	36.693	0.000213	0.0058565	0.338199	0.15396	0.119324	-0.00164403	6.01521e-05	0.414692	0.418183	0.161966	0.0587747	0.260605	0.0703746	0.140733	0.0937225	0.137139	0.083018	56.8642	14	4e-07	57.4328	15	7e-07	-0.0084094	0.0224772	0.713912
Subcortical QSM	Putamen - L	Parkinson's disease	26	100	0.0566836	0.0958225	77.293	0.0378372	0.055452	0.782306	0.333564	0.463957	-0.00163214	7.60645e-05	-0.0633386	0.0916153	-0.0643536	0.0308485	-0.0948676	0.0339459	-0.117075	0.0878647	-0.0509303	0.0532454	104.382	24	0	104.982	25	0	-0.0036527	0.0098303	0.914351
Subcortical QSM	Substantia Nigra - R	Parkinson's disease	17	100	0.056921	0.0670653	83.3121	0.0378372	0.004341	0.646471	0.0897478	0.0453664	-0.000311167	2.61293e-05	-0.0707479	0.0532686	-0.0948843	0.029233	-0.0784516	0.0287219	-0.105695	0.0449798	-0.0959328	0.0309192	32.503	15	0.00732733	32.5687	16	0.0112339	-0.0010838	0.0062274	0.942713
Subcortical volume	Caudate - L	Parkinson's disease	23	100	0.035169	0.0305858	43.644	0.0208076	0.331262	0.712473	0.465649	0.874491	-0.00063803	6.0287e-05	-0.205602	0.22346	0.0576771	0.0517871	0.149293	0.0557716	0.153833	0.116716	0.0234246	0.0724673	73.5481	21	3.5e-07	82.9247	22	0	0.0221213	0.0135195	0.547509
Subcortical volume	Caudate - R	Parkinson's disease	20	100	0.035178	0.0254919	43.4275	0.0208076	0.296218	0.712473	0.921753	0.904815	-0.00164019	7.62797e-05	-0.217855	0.30113	0.0712904	0.0525301	0.187583	0.069725	0.0159613	0.0930316	0.0122043	0.059697	91.2685	18	0	100.956	19	0	0.0250571	0.0181283	0.581556
Subcortical volume	Pallidum - L	Parkinson's disease	15	100	0.03571	0.0194091	43.8196	0.0023023	0.00289613	0.712473	0.239524	0.257319	-0.000314029	5.64708e-05	0.258367	0.383888	0.217823	0.0623868	0.245664	0.0684035	0.325862	0.138896	0.325862	0.157519	53.7139	13	1.96e-06	53.7186	14	3.92e-06	-0.0007662	0.0227573	0.973652
Subcortical volume	Pallidum - R	Parkinson's disease	13	100	0.0376437	0.0193223	50.3336	0.0023023	0.00790965	0.712473	0.465649	0.430553	-0.000560932	4.10313e-05	0.223865	0.197428	0.166429	0.0544998	0.214337	0.0592447	0.100494	0.099537	0.098185	0.098448	35.8603	11	0.000357	35.8687	12	0.0006802	-0.0006557	0.0129026	0.973652
Subcortical volume	Putamen - L	Parkinson's disease	22	100	0.0374053	0.0349376	52.2574	0.0482027	0.00289613	0.712473	0.465649	0.0232792	-0.00188841	6.3578e-05	0.246407	0.189926	0.158557	0.0463285	0.124258	0.0536942	0.109839	0.103758	0.202943	0.061299	89.0618	20	0	91.0684	21	0	-0.0081102	0.0120818	0.892018
Subcortical volume	Putamen - R	Parkinson's disease	22	100	0.0369703	0.0356303	51.1081	0.00364887	5.6e-06	0.712473	0.130372	0.0046984	-0.00207972	7.67559e-05	0.16045	0.188052	0.221884	0.0437221	0.181947	0.0541649	0.273787	0.0956299	0.242751	0.0567664	89.9195	20	0	89.9839	21	0	0.0014706	0.0122924	0.973652
Subcortical volume	Thalamus - R	Parkinson's disease	11	100	0.0343263	0.0131589	40.2601	0.0486072	0.0447345	0.712473	0.286804	0.257319	0.000901422	2.81095e-05	0.199516	0.328848	0.159214	0.066079	0.179447	0.079673	0.187026	0.104034	0.175704	0.0878992	34.069	9	0.000202767	34.0841	10	0.000416967	-0.0011813	0.0187149	0.973652
White matter FA	Uncinate_fasciculus - L	Parkinson's disease	11	100	0.0362146	0.0162726	45.7807	0.0097658	0.0633801	0.65752	0.352322	0.283236	-0.000649384	1.99344e-05	-0.260514	0.163118	-0.122913	0.0547622	-0.14207	0.0383567	-0.125147	0.0826316	-0.11328	0.0709861	8.19153	9	0.526409	8.74965	10	0.556016	0.0075409	0.010094	0.875914

### Sheet: S9 - reverse MR
Measure	Exposure variable	Outcome variable	N SNPs	r exposure	r2 exposure	F value	IVW p	Weighted median p	MR Egger p	Simple mode p	Weighted mode p	r outcome	r2 outcome	MR Egger beta	MR Egger SE	Weighted median beta	Weighted median SE	Inverse variance weighted beta	Inverse variance weighted SE	Simple mode beta	Simple mode SE	Weighted mode beta	Weighted mode SE	Heterogeneity Q (MR Egger)	Heterogeneity Q df (MR Egger)	Heterogeneity Q p (MR Egger)	Heterogeneity Q (IVW)	Heterogeneity Q df (IVW)	Heterogeneity Q p (IVW)	Pleiotropy intercept	Pleiotropy SE	Pleiotropy p
Global	Parkinson's disease	Total subcortical volume	65	0.00324968	0.00348862	95.4929	0.469402	0.794461	0.363705	0.335331	0.95076	0.00267723	0.000858829	0.0233692	0.0255414	0.0057344	0.022011	0.0103924	0.014365	-0.0391934	0.0403747	0.0020703	0.0333951	26.9348	63	0.999981	27.3124	64	0.999984	-0.0013602	0.0022137	0.541124
Global	Parkinson's disease	Total cortical surface area	62	0.00196231	0.00314683	86.1077	0.456746	0.280468	0.516617	0.175879	0.314679	0.00310804	0.000994262	-0.0141755	0.0217273	0.0203968	0.0188988	0.0086412	0.0116111	0.05608	0.0409507	0.0292366	0.0288384	32.9912	60	0.998227	34.5348	61	0.997502	0.0021974	0.0017686	0.218912
Global	Parkinson's disease	Average cortical thickness	65	0.000451436	0.00335247	86.5843	0.995585	0.766685	0.341528	0.423338	0.297031	0.00274308	0.000794489	0.023772	0.024804	-0.0053342	0.0179777	6.67e-05	0.0120495	-0.0305598	0.0379245	-0.0305598	0.029066	24.8286	63	0.999996	26.0241	64	0.999994	-0.002065	0.0018886	0.278386
Global	Parkinson's disease	Average white matter FA	61	0.00247753	0.00318454	92.676	0.668948	0.486569	0.432352	0.631688	0.553322	0.00286044	0.000805736	-0.0256035	0.0323855	-0.0161144	0.0231603	-0.0062641	0.0146496	-0.0220618	0.0457886	-0.0211845	0.0355359	24.8101	59	0.999974	25.2585	60	0.999977	0.0017349	0.002591	0.505733
Global	Parkinson's disease	Average white matter MD	67	0.000410731	0.0031383	84.6105	0.66931	0.72473	0.330547	0.330524	0.512468	0.00268133	0.000686744	0.0300596	0.030662	-0.0074147	0.0210558	0.0060764	0.0142272	-0.0392986	0.0400888	-0.0212052	0.0321993	19.9356	65	1	20.7153	66	1	-0.0020642	0.0023377	0.380497
