## Supplemental Table 11 for "Brain size links neurodevelopment to neurodegeneration in Parkinson’s disease"

### Sheet: S11 - Global PD-PRSice results
Pathway	Brain measure	P value	t value	r2	adjusted r2	Effect size	95% CI lower bound	95% CI higher bound	SE	N	FDR-corrected p value
Total PD-PRSice	Cortical thickness	0.0133066	-2.47563	0.138251	0.13372	-0.014353	-0.0257168	-0.00298914	0.00579771	25237	0.0177422
Total PD-PRSice	White matter FA	0.00188416	3.10827	0.154918	0.150094	0.0186168	0.00687708	0.0303565	0.00598944	23258	0.00376832
Total PD-PRSice	White matter MD	0.838598	-0.20369	0.0495744	0.0442287	-0.00128369	-0.0136364	0.011069	0.0063022	23602	0.838598
Total PD-PRSice	Cortical surface area	6.08046e-15	7.80707	0.358054	0.354681	0.0390479	0.0292444	0.0488513	0.0050016	25256	4.86437e-14
Total PD-PRSice	Subcortical volume	8.9214e-14	7.46016	0.337505	0.334024	0.0379062	0.0279469	0.0478656	0.00508115	25255	3.56856e-13
Total PD-PRSice	Subcortical QSM	0.00921688	-2.60407	0.0608397	0.0567201	-0.0144041	-0.0252458	-0.00356235	0.00553136	30225	0.014747
non-Mito-ALP	Cortical thickness	0.940829	-0.0742285	0.138041	0.133509	-0.000455097	-0.0124723	0.0115621	0.00613102	25237	0.940829
non-Mito-ALP	White matter FA	0.00434771	2.85205	0.154862	0.150038	0.0180842	0.00565586	0.0305126	0.00634079	23258	0.0115939
non-Mito-ALP	White matter MD	0.0862038	-1.71584	0.0496919	0.0443469	-0.0114473	-0.0245239	0.00162933	0.00667153	23602	0.136066
non-Mito-ALP	Cortical surface area	1.582e-05	4.31779	0.356973	0.353595	0.0228514	0.012478	0.0332248	0.00529238	25256	6.32799e-05
non-Mito-ALP	Subcortical volume	2.93488e-11	6.6528	0.337205	0.333723	0.0357512	0.0252181	0.0462843	0.00537386	25255	2.3479e-10
non-Mito-ALP	Subcortical QSM	0.119058	-1.55879	0.0607039	0.0565837	-0.0091309	-0.0206122	0.00235044	0.0058577	30225	0.136066
Mitochondrial	Cortical thickness	0.685264	0.405295	0.138046	0.133514	0.00238293	-0.00914125	0.0139071	0.00587951	25237	0.783159
Mitochondrial	White matter FA	0.682494	0.409068	0.154571	0.149745	0.00248252	-0.00941258	0.0143776	0.00606872	23258	0.783159
Mitochondrial	White matter MD	0.172764	1.36342	0.0496479	0.0443027	0.00871536	-0.00381395	0.0212447	0.00639229	23602	0.345528
Mitochondrial	Cortical surface area	0.922349	-0.0974759	0.356496	0.353115	-0.00049523	-0.0104534	0.00946292	0.00508053	25256	0.922349
Mitochondrial	Subcortical volume	0.0222487	2.28624	0.336176	0.332688	0.0117929	0.00168249	0.0219033	0.00515821	25255	0.166339
Mitochondrial	Subcortical QSM	0.0415848	-2.03774	0.0607577	0.0566377	-0.0114326	-0.0224292	-0.000435907	0.00561041	30225	0.166339
Mito-ALP	Cortical thickness	0.950912	0.0615621	0.138041	0.133509	0.000363333	-0.0112047	0.0119314	0.00590188	25237	0.950912
Mito-ALP	White matter FA	0.453201	0.750102	0.154586	0.14976	0.004568	-0.00736849	0.0165045	0.00608984	23258	0.604268
Mito-ALP	White matter MD	0.254329	1.13993	0.0496253	0.04428	0.00730693	-0.0052571	0.019871	0.00641001	23602	0.508658
Mito-ALP	Cortical surface area	0.12811	1.52165	0.356556	0.353175	0.00775525	-0.00223442	0.0177449	0.00509662	25256	0.341627
Mito-ALP	Subcortical volume	0.000167635	3.76394	0.336412	0.332925	0.0194804	0.00933605	0.0296247	0.00517552	25255	0.00134108
Mito-ALP	Subcortical QSM	0.427627	-0.79327	0.0606477	0.0565272	-0.00446749	-0.0155059	0.00657095	0.00563173	30225	0.604268
Lysosomal	Cortical thickness	0.801743	-0.251095	0.138043	0.133511	-0.00148384	-0.0130668	0.0100991	0.00590949	25237	0.974962
Lysosomal	White matter FA	0.679888	0.412621	0.154571	0.149745	0.00252278	-0.00946114	0.0145067	0.00611404	23258	0.974962
Lysosomal	White matter MD	0.328679	0.976799	0.0496113	0.0442659	0.00628168	-0.00632327	0.0188866	0.00643088	23602	0.876477
Lysosomal	Cortical surface area	0.0326787	2.13613	0.356613	0.353233	0.0108995	0.000898378	0.0209005	0.00510244	25256	0.130715
Lysosomal	Subcortical volume	0.00183084	3.11672	0.336294	0.332807	0.0161586	0.00599668	0.0263205	0.0051845	25255	0.0146467
Lysosomal	Subcortical QSM	0.907844	0.11576	0.0606285	0.0565079	0.00064997	-0.0103553	0.0116553	0.00561482	30225	0.974962
Autophagy	Cortical thickness	0.140644	-1.47344	0.138115	0.133583	-0.00875128	-0.0203927	0.00289018	0.00593934	25237	0.281289
Autophagy	White matter FA	0.0230769	2.27231	0.154754	0.149929	0.0139226	0.00191313	0.025932	0.00612705	23258	0.0615384
Autophagy	White matter MD	0.908666	-0.114723	0.0495732	0.0442276	-0.000739847	-0.0133803	0.0119006	0.006449	23602	0.983307
Autophagy	Cortical surface area	7.43279e-05	3.96265	0.356898	0.353519	0.0203194	0.0102688	0.0303701	0.00512775	25256	0.000297312
Autophagy	Subcortical volume	1.57651e-05	4.31856	0.33653	0.333044	0.0224855	0.01228	0.032691	0.00520671	25255	0.000126121
Autophagy	Subcortical QSM	0.983307	0.0209233	0.0606281	0.0565075	0.000118014	-0.0109373	0.0111733	0.00564032	30225	0.983307
