## Supplemental Table 12 for "Brain size links neurodevelopment to neurodegeneration in Parkinson’s disease"

### Sheet: S12 - regiowise_PRSice_summary
Pathway	Brain Measure	Age_mean	Age_SD	N_women	N_men	N_total	Women_percentage	Sig_regions_N	Total_regions_N
Total PD-PRSice	Cortical thickness	63.5116	7.45783	13473	11764	25237	53.3859	12	62
Total PD-PRSice	White matter FA	63.4903	7.45903	12489	10756	23245	53.7277	49	73
Total PD-PRSice	White matter MD	63.5183	7.4625	12625	10972	23597	53.5026	0	73
Total PD-PRSice	Cortical surface area	63.5346	7.46858	13514	11742	25256	53.5081	62	62
Total PD-PRSice	Subcortical volume	63.5382	7.46115	13505	11750	25255	53.4746	14	14
Total PD-PRSice	Subcortical QSM	64.3779	7.69145	15847	14378	30225	52.4301	6	16
Non-Mito-ALP	Cortical thickness	63.5116	7.45783	13473	11764	25237	53.3859	0	62
Non-Mito-ALP	White matter FA	63.4903	7.45903	12489	10756	23245	53.7277	46	73
Non-Mito-ALP	White matter MD	63.5183	7.4625	12625	10972	23597	53.5026	0	73
Non-Mito-ALP	Cortical surface area	63.5346	7.46858	13514	11742	25256	53.5081	43	62
Non-Mito-ALP	Subcortical volume	63.5382	7.46115	13505	11750	25255	53.4746	14	14
Non-Mito-ALP	Subcortical QSM	64.3779	7.69145	15847	14378	30225	52.4301	0	16
Mitochondrial	Cortical thickness	63.5116	7.45783	13473	11764	25237	53.3859	0	62
Mitochondrial	White matter FA	63.4903	7.45903	12489	10756	23245	53.7277	0	73
Mitochondrial	White matter MD	63.5183	7.4625	12625	10972	23597	53.5026	0	73
Mitochondrial	Cortical surface area	63.5346	7.46858	13514	11742	25256	53.5081	0	62
Mitochondrial	Subcortical volume	63.5382	7.46115	13505	11750	25255	53.4746	0	14
Mitochondrial	Subcortical QSM	64.3779	7.69145	15847	14378	30225	52.4301	0	16
Mito-ALP	Cortical thickness	63.5116	7.45783	13473	11764	25237	53.3859	0	62
Mito-ALP	White matter FA	63.4903	7.45903	12489	10756	23245	53.7277	1	73
Mito-ALP	White matter MD	63.5183	7.4625	12625	10972	23597	53.5026	0	73
Mito-ALP	Cortical surface area	63.5346	7.46858	13514	11742	25256	53.5081	0	62
Mito-ALP	Subcortical volume	63.5382	7.46115	13505	11750	25255	53.4746	10	14
Mito-ALP	Subcortical QSM	64.3779	7.69145	15847	14378	30225	52.4301	0	16
Lysosomal	Cortical thickness	63.5116	7.45783	13473	11764	25237	53.3859	0	62
Lysosomal	White matter FA	63.4903	7.45903	12489	10756	23245	53.7277	0	73
Lysosomal	White matter MD	63.5183	7.4625	12625	10972	23597	53.5026	0	73
Lysosomal	Cortical surface area	63.5346	7.46858	13514	11742	25256	53.5081	0	62
Lysosomal	Subcortical volume	63.5382	7.46115	13505	11750	25255	53.4746	6	14
Lysosomal	Subcortical QSM	64.3779	7.69145	15847	14378	30225	52.4301	0	16
Autophagy	Cortical thickness	63.5116	7.45783	13473	11764	25237	53.3859	0	62
Autophagy	White matter FA	63.4903	7.45903	12489	10756	23245	53.7277	49	73
Autophagy	White matter MD	63.5183	7.4625	12625	10972	23597	53.5026	0	73
Autophagy	Cortical surface area	63.5346	7.46858	13514	11742	25256	53.5081	33	62
Autophagy	Subcortical volume	63.5382	7.46115	13505	11750	25255	53.4746	14	14
Autophagy	Subcortical QSM	64.3779	7.69145	15847	14378	30225	52.4301	0	16
