## Supplemental Table 13 for "Brain size links neurodevelopment to neurodegeneration in Parkinson’s disease"

### Sheet: S16 - Ns pathways in each set
Gene set	Number of genes in the pathway	Number of pathway-specific PD risk genes	Number of pathway-specific PD risk genes available in brainspan
Autophagy pathway	428	10	10
Lysosomal pathway	506	24	22
Mitochondrial pathway	2003	55	51
All three pathways combined	2722	78	73
Total number of PD risk genes = 406
Total number of PD risk genes available in brainspan = 362
