## Supplemental Table 14 for "Brain size links neurodevelopment to neurodegeneration in Parkinson’s disease"

### Sheet: S13 - ABCD_sample_summary
Session	Measure	N_total	N_male	N_female	Mean_age	Age_SD
ses-00A	Cortical surface area	4387	2187	2061	9.98846	0.612501
ses-00A	Cortical thickness	4387	2187	2061	9.98846	0.612501
ses-00A	White matter FA	4281	2134	2005	9.98925	0.611466
ses-00A	White matter MD	4281	2134	2005	9.98925	0.611466
ses-00A	Subcrotical volume	4387	2187	2061	9.98846	0.612501
ses-02A	Cortical surface area	3343	1666	1492	12.0038	0.641041
ses-02A	Cortical thickness	3343	1666	1492	12.0038	0.641041
ses-02A	White matter FA	3300	1664	1470	12.0036	0.640855
ses-02A	White matter MD	3300	1664	1470	12.0036	0.640855
ses-02A	Subcrotical volume	3343	1666	1492	12.0038	0.641041
ses-04A	Cortical surface area	2553	1266	1155	14.2359	0.710337
ses-04A	Cortical thickness	2553	1266	1155	14.2359	0.710337
ses-04A	White matter FA	2524	1271	1143	14.2368	0.710627
ses-04A	White matter MD	2524	1271	1143	14.2368	0.710627
ses-04A	Subcrotical volume	2553	1266	1155	14.2359	0.710337
ses-06A	Cortical surface area	1945	974	881	16.1105	0.637894
ses-06A	Cortical thickness	1945	974	881	16.1105	0.637894
ses-06A	White matter FA	1906	936	863	16.1143	0.639312
ses-06A	White matter MD	1906	936	863	16.1143	0.639312
ses-06A	Subcrotical volume	1945	974	881	16.1105	0.637894
