## Supplemental Table 15 for "Brain size links neurodevelopment to neurodegeneration in Parkinson’s disease"

### Sheet: S14 - ABCD global results
Pathway	Session	Brain measure	N	p value	FDR-corrected p value	t value	Effect size	SE	r2	Adjusted r2	Partial r2 of PD-PRScs
Total PD-PRS	ses-00A	Cortical thickness	4387	0.705991	0.820762	0.377272	0.00574037	0.0152155	0.0763022	0.0401946	3.37193e-05
Total PD-PRS	ses-02A	Cortical thickness	3343	0.412318	0.641674	0.81993	0.0143837	0.0175426	0.0888307	0.04181	0.000211499
Total PD-PRS	ses-04A	Cortical thickness	2553	0.86477	0.86477	-0.170323	-0.00338154	0.0198537	0.114785	0.0539911	1.21481e-05
Total PD-PRS	ses-06A	Cortical thickness	1945	0.759449	0.909951	0.30625	0.00695257	0.0227022	0.134901	0.0636124	5.22185e-05
Total PD-PRS	ses-00A	White matter FA	4281	0.551304	0.820762	0.595856	0.00825012	0.0138458	0.254578	0.224689	8.6273e-05
Total PD-PRS	ses-02A	White matter FA	3300	0.726339	0.726339	0.35003	0.00588652	0.0168172	0.1701	0.126686	3.90802e-05
Total PD-PRS	ses-04A	White matter FA	2524	0.437507	0.657528	0.776542	0.0149791	0.0192894	0.172994	0.1155	0.000255559
Total PD-PRS	ses-06A	White matter FA	1906	0.909951	0.909951	-0.113117	-0.00249018	0.0220142	0.199873	0.132475	7.28248e-06
Total PD-PRS	ses-00A	White matter MD	4281	0.820762	0.820762	0.226579	0.00311019	0.0137267	0.26735	0.237973	1.24757e-05
Total PD-PRS	ses-02A	White matter MD	3300	0.513339	0.641674	0.653721	0.0110996	0.0169791	0.154042	0.109788	0.000136298
Total PD-PRS	ses-04A	White matter MD	2524	0.526022	0.657528	-0.634184	-0.0120444	0.0189919	0.198306	0.142572	0.000170463
Total PD-PRS	ses-06A	White matter MD	1906	0.66094	0.909951	-0.43869	-0.00901703	0.0205544	0.302472	0.243716	0.000109521
Total PD-PRS	ses-00A	Cortical surface area	4387	5.70507e-06	1.42627e-05	4.54284	0.0609329	0.013413	0.282195	0.254136	0.00486543
Total PD-PRS	ses-02A	Cortical surface area	3343	0.000182607	0.000456518	3.74636	0.0580553	0.0154965	0.288987	0.252295	0.00439694
Total PD-PRS	ses-04A	Cortical surface area	2553	0.0013994	0.0034985	3.19853	0.0540412	0.0168956	0.358915	0.314887	0.00426588
Total PD-PRS	ses-06A	Cortical surface area	1945	6.46671e-05	0.000161668	4.00455	0.0781605	0.0195179	0.360567	0.307875	0.00884995
Total PD-PRS	ses-00A	Subcortical volume	4387	5.77063e-11	2.88532e-10	6.56663	0.0902064	0.0137371	0.247082	0.21765	0.0101124
Total PD-PRS	ses-02A	Subcortical volume	3343	1.98971e-08	9.94853e-08	5.62728	0.0901194	0.0160147	0.240631	0.201444	0.0098659
Total PD-PRS	ses-04A	Subcortical volume	2553	8.8836e-07	4.4418e-06	4.92786	0.0859772	0.0174472	0.316377	0.269428	0.0100667
Total PD-PRS	ses-06A	Subcortical volume	1945	6.80272e-07	3.40136e-06	4.98472	0.0974145	0.0195426	0.358946	0.30612	0.0136461
non_Mito_ALP	ses-00A	Cortical thickness	4387	0.365506	0.609176	0.905021	0.0137235	0.0151638	0.0764503	0.0403485	0.000194007
non_Mito_ALP	ses-02A	Cortical thickness	3343	0.584582	0.730728	0.546759	0.00959148	0.0175424	0.0887236	0.0416974	9.40584e-05
non_Mito_ALP	ses-04A	Cortical thickness	2553	0.840096	0.840096	0.201792	0.00396795	0.0196635	0.114789	0.0539958	1.70517e-05
non_Mito_ALP	ses-06A	Cortical thickness	1945	0.500932	0.810863	0.67316	0.015265	0.0226766	0.135074	0.0637997	0.000252244
non_Mito_ALP	ses-00A	White matter FA	4281	0.820072	0.820072	0.227467	0.00313875	0.0137987	0.254523	0.224632	1.25737e-05
non_Mito_ALP	ses-02A	White matter FA	3300	0.919416	0.919416	0.101178	0.00170077	0.0168097	0.170071	0.126655	3.26536e-06
non_Mito_ALP	ses-04A	White matter FA	2524	0.617177	0.771471	0.499921	0.00954201	0.019087	0.172871	0.115368	0.000105933
non_Mito_ALP	ses-06A	White matter FA	1906	0.727928	0.810863	-0.347939	-0.00768689	0.0220927	0.199922	0.132528	6.88975e-05
non_Mito_ALP	ses-00A	White matter MD	4281	0.808226	0.820072	0.242731	0.00332043	0.0136795	0.267352	0.237975	1.43177e-05
non_Mito_ALP	ses-02A	White matter MD	3300	0.299686	0.499476	1.03728	0.0176021	0.0169695	0.154217	0.109972	0.000343087
non_Mito_ALP	ses-04A	White matter MD	2524	0.477988	0.771471	-0.709655	-0.013335	0.0187909	0.198341	0.142609	0.000213439
non_Mito_ALP	ses-06A	White matter MD	1906	0.810863	0.810863	-0.239349	-0.00493755	0.0206291	0.302418	0.243658	3.26045e-05
non_Mito_ALP	ses-00A	Cortical surface area	4387	0.000335143	0.000837858	3.58945	0.0480292	0.0133807	0.28088	0.25277	0.0030431
non_Mito_ALP	ses-02A	Cortical surface area	3343	0.0030593	0.00764826	2.96399	0.0459661	0.0155082	0.287815	0.251063	0.00275678
non_Mito_ALP	ses-04A	Cortical surface area	2553	0.0124635	0.0311588	2.50064	0.0418801	0.0167477	0.35785	0.313749	0.00261175
non_Mito_ALP	ses-06A	Cortical surface area	1945	0.00125816	0.00314541	3.23048	0.0630849	0.019528	0.358585	0.305729	0.00577713
non_Mito_ALP	ses-00A	Subcortical volume	4387	5.75554e-09	2.87777e-08	5.83577	0.0799856	0.0137061	0.245478	0.215984	0.00800372
non_Mito_ALP	ses-02A	Subcortical volume	3343	9.03778e-07	4.51889e-06	4.92123	0.0788986	0.0160323	0.238865	0.199587	0.00756305
non_Mito_ALP	ses-04A	Subcortical volume	2553	2.31865e-05	0.000115933	4.24016	0.0733663	0.0173027	0.314585	0.267513	0.0074726
non_Mito_ALP	ses-06A	Subcortical volume	1945	9.40136e-06	4.70068e-05	4.44326	0.0868655	0.01955	0.357144	0.304169	0.010873
Mitochondrial	ses-00A	Cortical thickness	4387	0.378149	0.573143	0.881405	0.0132833	0.0150706	0.076441	0.0403389	0.000184016
Mitochondrial	ses-02A	Cortical thickness	3343	0.964181	0.964181	-0.0449107	-0.000780449	0.0173778	0.0886385	0.0416079	6.34666e-07
Mitochondrial	ses-04A	Cortical thickness	2553	0.885043	0.885043	0.144595	0.00286822	0.0198362	0.114782	0.0539879	8.75526e-06
Mitochondrial	ses-06A	Cortical thickness	1945	0.78006	0.78006	-0.279283	-0.00642191	0.0229943	0.134894	0.0636042	4.34274e-05
Mitochondrial	ses-00A	White matter FA	4281	0.573143	0.573143	0.563474	0.00771192	0.0136864	0.254572	0.224682	7.71514e-05
Mitochondrial	ses-02A	White matter FA	3300	0.510811	0.851351	0.657651	0.0109791	0.0166945	0.170182	0.126772	0.000137941
Mitochondrial	ses-04A	White matter FA	2524	0.044584	0.11146	2.00963	0.0387112	0.0192629	0.174197	0.116786	0.00170908
Mitochondrial	ses-06A	White matter FA	1906	0.230715	0.458127	1.19894	0.026756	0.0223164	0.200521	0.133178	0.000817457
Mitochondrial	ses-00A	White matter MD	4281	0.546963	0.573143	0.602367	0.00817295	0.0135681	0.267406	0.238031	8.81686e-05
Mitochondrial	ses-02A	White matter MD	3300	0.749521	0.936902	0.319299	0.00538239	0.0168569	0.153954	0.109695	3.25194e-05
Mitochondrial	ses-04A	White matter MD	2524	0.230491	0.317763	-1.1994	-0.0227592	0.0189754	0.198658	0.142948	0.000609451
Mitochondrial	ses-06A	White matter MD	1906	0.317071	0.458127	-1.00078	-0.0208565	0.0208402	0.302793	0.244064	0.000569715
Mitochondrial	ses-00A	Cortical surface area	4387	0.269621	0.573143	1.10408	0.0147027	0.0133167	0.278894	0.250705	0.000288709
Mitochondrial	ses-02A	Cortical surface area	3343	0.258807	0.647018	1.12942	0.0173705	0.0153801	0.286133	0.249294	0.000401218
Mitochondrial	ses-04A	Cortical surface area	2553	0.254211	0.317763	1.14046	0.0192877	0.0169123	0.356519	0.312326	0.000544361
Mitochondrial	ses-06A	Cortical surface area	1945	0.366502	0.458127	0.903273	0.0179322	0.0198525	0.355151	0.302012	0.000454083
Mitochondrial	ses-00A	Subcortical volume	4387	0.0532503	0.266251	1.93343	0.0264311	0.0136706	0.240064	0.210357	0.000884823
Mitochondrial	ses-02A	Subcortical volume	3343	0.0834957	0.417478	1.7313	0.0275865	0.015934	0.233787	0.194247	0.000942281
Mitochondrial	ses-04A	Subcortical volume	2553	0.0400418	0.11146	2.05444	0.0359625	0.0175048	0.310643	0.2633	0.00176435
Mitochondrial	ses-06A	Subcortical volume	1945	0.0405141	0.202571	2.04995	0.0408086	0.0199071	0.351594	0.298162	0.00233435
Mito_ALP	ses-00A	Cortical thickness	4387	0.537193	0.671491	0.617114	0.00930834	0.0150837	0.0763544	0.0402488	9.02144e-05
Mito_ALP	ses-02A	Cortical thickness	3343	0.830928	0.830928	-0.213529	-0.00369209	0.0172908	0.088651	0.041621	1.43467e-05
Mito_ALP	ses-04A	Cortical thickness	2553	0.645741	0.807177	-0.459745	-0.00910918	0.0198136	0.114852	0.0540634	8.85035e-05
Mito_ALP	ses-06A	Cortical thickness	1945	0.980649	0.980649	0.0242592	0.000546744	0.0225376	0.134856	0.0635638	3.27677e-07
Mito_ALP	ses-00A	White matter FA	4281	0.276711	0.671491	1.08788	0.0149013	0.0136975	0.254728	0.224845	0.000287521
Mito_ALP	ses-02A	White matter FA	3300	0.657573	0.830928	0.443308	0.0073704	0.0166259	0.17012	0.126707	6.26826e-05
Mito_ALP	ses-04A	White matter FA	2524	0.136413	0.341034	1.48979	0.0286996	0.0192642	0.173561	0.116106	0.000939968
Mito_ALP	ses-06A	White matter FA	1906	0.135232	0.338079	1.49447	0.032756	0.0219181	0.200883	0.13357	0.00126956
Mito_ALP	ses-00A	White matter MD	4281	0.798276	0.798276	0.255595	0.00347125	0.013581	0.267353	0.237976	1.58755e-05
Mito_ALP	ses-02A	White matter MD	3300	0.810603	0.830928	0.239668	0.00402335	0.0167872	0.153942	0.109683	1.83221e-05
Mito_ALP	ses-04A	White matter MD	2524	0.882289	0.882289	-0.148085	-0.00280993	0.0189752	0.198177	0.142434	9.29583e-06
Mito_ALP	ses-06A	White matter MD	1906	0.281334	0.46889	-1.07766	-0.0220618	0.0204719	0.302856	0.244133	0.000660548
Mito_ALP	ses-00A	Cortical surface area	4387	0.45598	0.671491	0.745552	0.00993725	0.0133287	0.27878	0.250588	0.000131669
Mito_ALP	ses-02A	Cortical surface area	3343	0.527716	0.830928	0.631565	0.0096663	0.0153053	0.285936	0.249087	0.000125496
Mito_ALP	ses-04A	Cortical surface area	2553	0.229108	0.381847	1.20297	0.0203218	0.0168931	0.356558	0.312369	0.000605634
Mito_ALP	ses-06A	Cortical surface area	1945	0.870995	0.980649	0.162418	0.00316099	0.019462	0.354867	0.301705	1.46878e-05
Mito_ALP	ses-00A	Subcortical volume	4387	0.0238958	0.119479	2.25962	0.0309106	0.0136796	0.24031	0.210613	0.00120817
Mito_ALP	ses-02A	Subcortical volume	3343	0.0759614	0.379807	1.77519	0.0281439	0.015854	0.233824	0.194286	0.000990622
Mito_ALP	ses-04A	Subcortical volume	2553	0.0158073	0.0790365	2.41506	0.0422142	0.0174796	0.311107	0.263796	0.00243648
Mito_ALP	ses-06A	Subcortical volume	1945	0.068766	0.338079	1.82105	0.0355398	0.0195161	0.351275	0.297816	0.00184304
Lysosomal	ses-00A	Cortical thickness	4387	0.856876	0.856876	0.180364	0.00271814	0.0150703	0.0762782	0.0401696	7.70688e-06
Lysosomal	ses-02A	Cortical thickness	3343	0.565823	0.7368	0.574274	0.00993449	0.0172992	0.0887325	0.0417067	0.000103762
Lysosomal	ses-04A	Cortical thickness	2553	0.482388	0.677333	-0.702577	-0.0139835	0.0199032	0.114957	0.0541752	0.000206663
Lysosomal	ses-06A	Cortical thickness	1945	0.975254	0.975254	-0.0310236	-0.000702272	0.0226367	0.134856	0.063564	5.35892e-07
Lysosomal	ses-00A	White matter FA	4281	0.409643	0.592933	0.824606	0.0113061	0.0137109	0.254637	0.22475	0.000165216
Lysosomal	ses-02A	White matter FA	3300	0.741752	0.741752	-0.329563	-0.00547983	0.0166275	0.170097	0.126682	3.46438e-05
Lysosomal	ses-04A	White matter FA	2524	0.136081	0.340204	1.49105	0.0289142	0.0193918	0.173562	0.116107	0.000941561
Lysosomal	ses-06A	White matter FA	1906	0.873722	0.975254	0.158956	0.00349581	0.0219923	0.199879	0.132481	1.43806e-05
Lysosomal	ses-00A	White matter MD	4281	0.306295	0.592933	1.02315	0.0139065	0.0135918	0.267528	0.238157	0.000254333
Lysosomal	ses-02A	White matter MD	3300	0.586902	0.7368	0.543386	0.00912235	0.016788	0.154006	0.10975	9.41757e-05
Lysosomal	ses-04A	White matter MD	2524	0.68589	0.68589	-0.404489	-0.00772585	0.0191003	0.198225	0.142485	6.93513e-05
Lysosomal	ses-06A	White matter MD	1906	0.65928	0.975254	-0.440982	-0.0090551	0.0205339	0.302473	0.243717	0.000110668
Lysosomal	ses-00A	Cortical surface area	4387	0.474347	0.592933	-0.715489	-0.00952776	0.0133164	0.278773	0.25058	0.000121266
Lysosomal	ses-02A	Cortical surface area	3343	0.58944	0.7368	-0.539703	-0.00826483	0.0153137	0.285912	0.249062	9.16465e-05
Lysosomal	ses-04A	Cortical surface area	2553	0.541866	0.677333	0.610081	0.0103558	0.0169744	0.356269	0.312059	0.000155838
Lysosomal	ses-06A	Cortical surface area	1945	0.483983	0.975254	-0.700056	-0.0136826	0.0195451	0.355034	0.301885	0.000272797
Lysosomal	ses-00A	Subcortical volume	4387	0.425608	0.592933	0.796807	0.0108957	0.0136742	0.239505	0.209777	0.000150392
Lysosomal	ses-02A	Subcortical volume	3343	0.463566	0.7368	0.733077	0.0116331	0.0158689	0.233194	0.193623	0.000169072
Lysosomal	ses-04A	Subcortical volume	2553	0.11201	0.340204	1.58981	0.0279359	0.0175718	0.310155	0.262779	0.00105729
Lysosomal	ses-06A	Subcortical volume	1945	0.491349	0.975254	0.688306	0.0135028	0.0196175	0.350248	0.296705	0.000263719
Autophagy	ses-00A	Cortical thickness	4387	0.802918	0.956537	-0.249588	-0.00378879	0.0151801	0.0762847	0.0401764	1.4758e-05
Autophagy	ses-02A	Cortical thickness	3343	0.0424372	0.106093	-2.03002	-0.0358647	0.0176671	0.0898182	0.0428484	0.00129505
Autophagy	ses-04A	Cortical thickness	2553	0.421925	0.703208	-0.803225	-0.0160839	0.0200241	0.115013	0.0542352	0.000270099
Autophagy	ses-06A	Cortical thickness	1945	0.748197	0.928372	-0.321067	-0.0072353	0.0225352	0.134906	0.0636173	5.7393e-05
Autophagy	ses-00A	White matter FA	4281	0.946795	0.956537	0.0667357	0.000922404	0.0138218	0.254515	0.224623	1.08229e-06
Autophagy	ses-02A	White matter FA	3300	0.932256	0.968098	-0.0850135	-0.0014513	0.0170714	0.17007	0.126654	2.30535e-06
Autophagy	ses-04A	White matter FA	2524	0.7752	0.871988	-0.285613	-0.00556098	0.0194703	0.172812	0.115305	3.4579e-05
Autophagy	ses-06A	White matter FA	1906	0.906728	0.928372	0.117183	0.00258465	0.0220565	0.199873	0.132475	7.81546e-06
Autophagy	ses-00A	White matter MD	4281	0.635794	0.956537	0.473623	0.00648956	0.013702	0.267381	0.238005	5.45095e-05
Autophagy	ses-02A	White matter MD	3300	0.968098	0.968098	0.0399966	0.000689406	0.0172366	0.153927	0.109667	5.10281e-07
Autophagy	ses-04A	White matter MD	2524	0.207033	0.546093	1.26211	0.024186	0.0191631	0.198711	0.143004	0.000674801
Autophagy	ses-06A	White matter MD	1906	0.928372	0.928372	0.089906	0.00185161	0.020595	0.302399	0.243637	4.60048e-06
Autophagy	ses-00A	Cortical surface area	4387	0.956537	0.956537	-0.0545024	-0.000731114	0.0134143	0.278686	0.250489	7.03746e-07
Autophagy	ses-02A	Cortical surface area	3343	0.513678	0.856129	0.653195	0.0102214	0.0156484	0.285943	0.249094	0.000134238
Autophagy	ses-04A	Cortical surface area	2553	0.871988	0.871988	0.161151	0.00275234	0.0170793	0.356175	0.311959	1.08749e-05
Autophagy	ses-06A	Cortical surface area	1945	0.869178	0.928372	0.164726	0.00320565	0.0194605	0.354868	0.301705	1.51082e-05
Autophagy	ses-00A	Subcortical volume	4387	0.0506485	0.253243	1.955	0.0269177	0.0137686	0.240079	0.210373	0.000904663
Autophagy	ses-02A	Subcortical volume	3343	0.0419827	0.106093	2.03451	0.0329731	0.0162069	0.234062	0.194536	0.00130077
Autophagy	ses-04A	Subcortical volume	2553	0.218437	0.546093	1.23102	0.021768	0.0176829	0.309863	0.262466	0.00063419
Autophagy	ses-06A	Subcortical volume	1945	0.0207767	0.103883	2.31406	0.0451325	0.0195036	0.352009	0.298611	0.0029727
