## Supplemental Table 17 for "Brain size links neurodevelopment to neurodegeneration in Parkinson’s disease"

### Sheet: S17 - MAGMA nonpathway genes
Gene ID	Gene Name	MAGMA Gene Set	Function	Brain Development Role	References
ENSG00000171368	TPPP	GOBP_ASTRAL_MICROTUBULE_ORGANIZATION	Promotes tubulin polymerization and stabilizes microtubule networks in oligodendrocytes	Critical for oligodendrocyte maturation and proper myelination	M.-M. Fu et al., 2019; Doi et al., 2021
ENSG00000107295	SH3GL2	GOBP_SYNAPTIC_VESICLE_UNCOATING; GOBP_VESICLE_UNCOATING	Mediates clathrin-mediated endocytosis and vesicle recycling	Critical for neurotransmission and dendrite outgrowth	Verstreken et al., 2003; Sundborger et al., 2011; Fu et al., 2011
ENSG00000151552	QDPR	KEGG_FOLATE_BIOSYNTHESIS	Regenerates tetrahydrobiopterin (BH4) cofactor for neurotransmitter synthesis	Critical for neurotransmitter synthesis and release	Lockyer et al., 1987; Thöny et al., 2000
ENSG00000140854	KATNB1	GOBP_CHROMOSOME_MOVEMENT_TOWARDS_SPINDLE_POLE	Regulates microtubule severing	Critical for neural progenitor proliferation and axon growth	McNally et al., 2000; Mishra-Gorur et al., 2014
ENSG00000131979	GCH1	KEGG_FOLATE_BIOSYNTHESIS; WP_BIOSYNTHESIS_AND_REGENERATION_OF_TETRAHYDROBIOPTERIN_AND_CATABOLISM_OF_PHENYLALANINE	Rate-limiting enzyme to catalyze tetrahydrobiopterin (BH4) biosynthesis	Critical for neurotransmitter synthesis and release	Tegeder et al., 2006; Thöny et al., 2000
ENSG00000150787	PTS	KEGG_FOLATE_BIOSYNTHESIS; WP_BIOSYNTHESIS_AND_REGENERATION_OF_TETRAHYDROBIOPTERIN_AND_CATABOLISM_OF_PHENYLALANINE	Catalyzes the second step in tetrahydrobiopterin biosynthesis	Critical for neurotransmitter synthesis and release	Thöny et al., 1992, 2000
ENSG00000075711	DLG1	GOBP_ASTRAL_MICROTUBULE_ORGANIZATION	Multi-domain scaffolding protein that organizes channels, receptors, and signaling proteins	Essential for cell proliferation, adhesion and signaling	Laprise et al., 2004; Ishidate et al., 2000
ENSG00000123454	DBH	WP_BIOSYNTHESIS_AND_REGENERATION_OF_TETRAHYDROBIOPTERIN_AND_CATABOLISM_OF_PHENYLALANINE	Converts dopamine to norepinephrine	Essential for catecholaminergic neuron development and neurotransmitter balance	Kobayashi et al., 1994
ENSG00000155816	FMN2	GOBP_CHROMOSOME_MOVEMENT_TOWARDS_SPINDLE_POLE	Actin nucleation factor promoting actin fillament assembly	Regulates dendritic spine formation and density	Vizcarra et al., 2011; Peng & Liou, 2012
ENSG00000088325	TPX2	GOMF_IMPORTIN_ALPHA_FAMILY_PROTEIN_BINDING	Regulates mitotic spindle assembly and assembly of microtubules during apoptosis	Critical for neural progenitor cell divisions	Bird & Hyman, 2008; Moss et al., 2009
ENSG00000074054	CLASP1	GOBP_ASTRAL_MICROTUBULE_ORGANIZATION	Regulates microtubules dynamics throughout the spindle	Regulates differentiation during neurogenesis	Akhmanova et al., 2001; Maiato et al., 2003
Reference List
Akhmanova, A., Hoogenraad, C. C., Drabek, K., Stepanova, T., Dortland, B., Verkerk, T., Vermeulen, W., Burgering, B. M., De Zeeuw, C. I., Grosveld, F., & Galjart, N. (2001). Clasps are CLIP-115 and -170 associating proteins involved in the regional regulation of microtubule dynamics in motile fibroblasts. Cell, 104(6), 923–935. https://doi.org/10.1016/s0092-8674(01)00288-4
Bird, A. W., & Hyman, A. A. (2008). Building a spindle of the correct length in human cells requires the interaction between TPX2 and Aurora A. The Journal of Cell Biology, 182(2), 289–300. https://doi.org/10.1083/jcb.200802005
Doi, S., Fujioka, N., Ohtsuka, S., Kondo, R., Yamamoto, M., Denda, M., Magari, M., Kanayama, N., Hatano, N., Morishita, R., Hasegawa, T., & Tokumitsu, H. (2021). Regulation of the tubulin polymerization-promoting protein by Ca2+/S100 proteins. Cell Calcium, 96(102404), 102404. https://doi.org/10.1016/j.ceca.2021.102404
Fu, M.-M., McAlear, T. S., Nguyen, H., Oses-Prieto, J. A., Valenzuela, A., Shi, R. D., Perrino, J. J., Huang, T.-T., Burlingame, A. L., Bechstedt, S., & Barres, B. A. (2019). The Golgi outpost protein TPPP nucleates microtubules and is critical for myelination. Cell, 179(1), 132–146.e14. https://doi.org/10.1016/j.cell.2019.08.025
Fu, X., Yang, Y., Xu, C., Niu, Y., Chen, T., Zhou, Q., & Liu, J.-J. (2011). Retrolinkin cooperates with endophilin A1 to mediate BDNF-TrkB early endocytic trafficking and signaling from early endosomes. Molecular Biology of the Cell, 22(19), 3684–3698. https://doi.org/10.1091/mbc.E11-04-0308
Ishidate, T., Matsumine, A., Toyoshima, K., & Akiyama, T. (2000). The APC-hDLG complex negatively regulates cell cycle progression from the G0/G1 to S phase. Oncogene, 19(3), 365–372. https://doi.org/10.1038/sj.onc.1203309
Kobayashi, K., Morita, S., Mizuguchi, T., Sawada, H., Yamada, K., Nagatsu, I., Fujita, K., & Nagatsu, T. (1994). Functional and high level expression of human dopamine beta-hydroxylase in transgenic mice. The Journal of Biological Chemistry, 269(47), 29725–29731. https://doi.org/10.1016/s0021-9258(18)43941-5
Laprise, P., Viel, A., & Rivard, N. (2004). Human homolog of disc-large is required for adherens junction assembly and differentiation of human intestinal epithelial cells. The Journal of Biological Chemistry, 279(11), 10157–10166. https://doi.org/10.1074/jbc.M309843200
Lockyer, J., Cook, R. G., Milstien, S., Kaufman, S., Woo, S. L., & Ledley, F. D. (1987). Structure and expression of human dihydropteridine reductase. Proceedings of the National Academy of Sciences of the United States of America, 84(10), 3329–3333. https://doi.org/10.1073/pnas.84.10.3329
Maiato, H., Fairley, E. A. L., Rieder, C. L., Swedlow, J. R., Sunkel, C. E., & Earnshaw, W. C. (2003). Human CLASP1 is an outer kinetochore component that regulates spindle microtubule dynamics. Cell, 113(7), 891–904. https://doi.org/10.1016/s0092-8674(03)00465-3
McNally, K. P., Bazirgan, O. A., & McNally, F. J. (2000). Two domains of p80 katanin regulate microtubule severing and spindle pole targeting by p60 katanin. Journal of Cell Science, 113 ( Pt 9)(9), 1623–1633. https://doi.org/10.1242/jcs.113.9.1623
Mishra-Gorur, K., Çağlayan, A. O., Schaffer, A. E., Chabu, C., Henegariu, O., Vonhoff, F., Akgümüş, G. T., Nishimura, S., Han, W., Tu, S., Baran, B., Gümüş, H., Dilber, C., Zaki, M. S., Hossni, H. A. A., Rivière, J.-B., Kayserili, H., Spencer, E. G., Rosti, R. Ö., … Günel, M. (2014). Mutations in KATNB1 cause complex cerebral malformations by disrupting asymmetrically dividing neural progenitors.…
Moss, D. K., Wilde, A., & Lane, J. D. (2009). Dynamic release of nuclear RanGTP triggers TPX2-dependent microtubule assembly during the apoptotic execution phase. Journal of Cell Science, 122(Pt 5), 644–655. https://doi.org/10.1242/jcs.037259
Peng, K.-W., & Liou, Y.-M. (2012). Differential role of actin-binding proteins in controlling the adipogenic differentiation of human CD105-positive Wharton’s Jelly cells. Biochimica et Biophysica Acta, 1820(4), 469–481. https://doi.org/10.1016/j.bbagen.2012.01.014
Sundborger, A., Soderblom, C., Vorontsova, O., Evergren, E., Hinshaw, J. E., & Shupliakov, O. (2011). An endophilin-dynamin complex promotes budding of clathrin-coated vesicles during synaptic vesicle recycling. Journal of Cell Science, 124(Pt 1), 133–143. https://doi.org/10.1242/jcs.072686
Tegeder, I., Costigan, M., Griffin, R. S., Abele, A., Belfer, I., Schmidt, H., Ehnert, C., Nejim, J., Marian, C., Scholz, J., Wu, T., Allchorne, A., Diatchenko, L., Binshtok, A. M., Goldman, D., Adolph, J., Sama, S., Atlas, S. J., Carlezon, W. A., … Woolf, C. J. (2006). GTP cyclohydrolase and tetrahydrobiopterin regulate pain sensitivity and persistence. Nature Medicine, 12(11), 1269–1277. https:…
Thöny, B., Auerbach, G., & Blau, N. (2000). Tetrahydrobiopterin biosynthesis, regeneration and functions. The Biochemical Journal, 347 Pt 1(1), 1–16. https://doi.org/10.1042/bj3470001
Thöny, B., Leimbacher, W., Bürgisser, D., & Heizmann, C. W. (1992). Human 6-pyruvoyltetrahydropterin synthase: cDNA cloning and heterologous expression of the recombinant enzyme. Biochemical and Biophysical Research Communications, 189(3), 1437–1443. https://doi.org/10.1016/0006-291x(92)90235-d
Verstreken, P., Koh, T.-W., Schulze, K. L., Zhai, R. G., Hiesinger, P. R., Zhou, Y., Mehta, S. Q., Cao, Y., Roos, J., & Bellen, H. J. (2003). Synaptojanin is recruited by endophilin to promote synaptic vesicle uncoating. Neuron, 40(4), 733–748. https://doi.org/10.1016/s0896-6273(03)00644-5
Vizcarra, C. L., Kreutz, B., Rodal, A. A., Toms, A. V., Lu, J., Zheng, W., Quinlan, M. E., & Eck, M. J. (2011). Structure and function of the interacting domains of Spire and Fmn-family formins. Proceedings of the National Academy of Sciences of the United States of America, 108(29), 11884–11889. https://doi.org/10.1073/pnas.1105703108

### Sheet: S17 - References
1	https://doi.org/10.1016/j.cell.2019.08.025
2	https://doi.org/10.1016/j.ceca.2021.102404
3	https://doi.org/10.1016/S0896-6273(03)00644-5
4	https://doi.org/10.1242/jcs.072686
5	https://doi.org/10.1091/mbc.e11-04-0308
6	https://doi.org/10.1073/pnas.84.10.3329
7	https://doi.org/10.1042/bj3470001
8
9	https://doi.org/10.1242/jcs.113.9.1623
10	https://doi.org/10.1016/j.neuron.2014.12.014
11	https://doi.org/10.1038/nm1490
12	https://doi.org/10.1016/0006-291x(92)90235-d
13	https://doi.org/10.1074/jbc.m309843200
14	https://doi.org/10.1038/sj.onc.1203309
15	https://doi.org/10.1016/S0021-9258(18)43941-5
16	https://doi.org/10.1073/pnas.1105703108
17	https://doi.org/10.1016/j.bbagen.2012.01.014
18	https://doi.org/10.1083/jcb.200802005
19	https://doi.org/10.1242/jcs.037259
20	https://doi.org/10.1016/s0092-8674(01)00288-4
21	https://doi.org/10.1016/s0092-8674(03)00465-3
22
23
24
25
26
27
28
29
30
